# Revisiting TabGraphSyn: training boundaries and record-level conditioning in synthetic clinical data evaluation

**DOI:** 10.64898/2025.12.28.25342851

**Authors:** Zongqian Wu, Haoyuan Cheng, Rahat Khan, Huiping Chen, Jake Y Chen

## Abstract

**Objective:** To investigate how training-set contamination and record-specific conditioning affect utility estimates and membership-inference audits in synthetic clinical data generation, using TabGraphSyn as a case study.

**Materials and Methods:** We combined implementation inspection, metric calibration, controlled changes to released synthetic tables, and train-only experiments across four cohorts containing 683 to 156,468 records. Paired retraining before and after a bundled train-only correction used three shared seeds on TCGA and ACTG 175. We assessed train-on-synthetic, test-on-real (TSTR) utility, two membership-attack families, and the decodability of record content from conditioning vectors.

**Results:** In a contaminated MIMIC-IV output, removing synthetic records seeded by designated holdout records increased the nominal distance-attack excess from −0.0003 to 0.2248 without retraining. After the bundled train-only correction, TCGA TSTR fell by 0.0279 and the per-record GNN arm showed an additional attack signal of 4.0 resolution units relative to no conditioning. Across train-only TCGA arms, condition-to-latent decodability correlated with this signal (Spearman rho = 0.96 across ten experimental arms; exploratory); the corresponding ACTG 175 association was weaker and not statistically significant. A full-data MIA-EPT rerun detected the MIMIC-IV per-record arm after a subsampling-related sensitivity problem was addressed. Among evaluable train-only comparisons, no tested variant combined attack signals within the declared thresholds with a statistically supported utility gain over clean TabSyn.

**Discussion:** Contamination can increase measured utility while weakening the member-versus-non-member contrast on which a privacy audit depends. Record content carried by a conditioning vector provides a separate potential disclosure channel. These mechanisms require distinct controls.

**Conclusion:** Joint utility and privacy evaluation requires verified training boundaries, calibrated attacks and direct examination of conditioning information. Null attack results and non-significant utility differences remain limited by the tested attacks, cohorts and replication.
