## Supplementary Data S1 for "Revisiting TabGraphSyn: training boundaries and record-level conditioning in synthetic clinical data evaluation": bb_results.csv

n_syn	auc	ctrl_auc	excess	tpr	ks_mean	corr_rmse	ks_mean_ho	corr_rmse_ho	tstr_ho	trtr_ho	tstr_old	trtr_old	dcr_med	dcr_p5	dcr_zero_pct	dataset	run	path	minutes	diverged	arm
1925	0.5500567038595208	0.5252347417840375	0.02482196207548326	0.03532467532467533	0.02215784215784216	0.02791035966957344	0.050308009747262086	0.07538847730547485	0.9216	0.9316	0.9572	0.9477	2.5295511487535953	1.261101519406114	0.0	AIDS	ours_nocond_s42	/scratch/hcheng/tgs_fix/src/data/synthetic/AIDS/SingleTable/nocond_s42/AIDS.csv	0.0	False	OURS
10483	0.5063852767022897	0.4861394535287414	0.02024582317354834	0.013068778021558715	0.016159496327387203	0.018307903212466208	0.02212424039083919	0.03335535452411691	0.9545	0.9771	0.9663	0.9752	0.47274086524801134	0.07608736771701641	0.0	TCGA	tsyn_s42	/scratch/hcheng/tsyn_clean/src/data/synthetic/TCGA/Baseline/tsyn_s42/TCGA.csv	0.1	False	TSYN
10483	0.885135211550168	0.4843969469694962	0.40073826458067185	0.05177893930073978	0.0	0.0	0.019284752464546084	0.03370164013036218	0.9771	0.9771	0.9995	0.9752	0.0	0.0	77.2107221215301	TCGA	_verbatim_copy		0.1		other
10483	0.5025275335324448	0.47906341928815627	0.02346411424428857	0.010588571973671659	0.013946389392349517	0.018139785704989343	0.025408953552021062	0.0332375975195151	0.9455	0.9771	0.9629	0.9752	0.4898347296490775	0.07733696845559572	0.0	TCGA	tsyn_s456	/scratch/hcheng/tsyn_clean/src/data/synthetic/TCGA/Baseline/tsyn_s456/TCGA.csv	0.1	False	TSYN
1925	0.5465886226449608	0.5473395931142411	-0.0007509704692802988	0.004155844155844156	0.027212787212787214	0.02742735051866568	0.04686238994650209	0.07021402051151476	0.9352	0.9316	0.9541	0.9477	2.4756850282844862	1.2647582346090238	0.0	AIDS	tsyn_s123	/scratch/hcheng/tsyn_clean/src/data/synthetic/AIDS/Baseline/tsyn_s123/AIDS.csv	0.0	False	TSYN
2139	0.5437863544905798	0.5401017214397497	0.0036846330508301106	0.046753246753246755	0.023397490774769877	0.030130954556045718	0.047616766974227225	0.0643311636672939	0.9404	0.9316	0.9478	0.9477	2.536301754253114	1.2787729553461136	0.0	AIDS	bl_tabsyn_firstauthor	/scratch/hcheng/sv3_link/AIDS/SingleTable/baseline_tabsyn/AIDS.csv	0.0		other
1925	0.5430620084141211	0.5438184663536776	-0.0007564579395564763	0.01922077922077922	0.018161838161838164	0.03278185355934548	0.043999551850019136	0.07363981722325115	0.9303	0.9316	0.9592	0.9477	2.516223905124616	1.2821169789927092	0.0	AIDS	ours_nocond_s123	/scratch/hcheng/tgs_fix/src/data/synthetic/AIDS/SingleTable/nocond_s123/AIDS.csv	0.0	False	OURS
11648	0.4839059508226869	0.5087456602973525	-0.024839709474665572	0.0110655346751884	0.10020004261216223	0.04578516656048437	0.10189021011177661	0.06062374582141799	0.9261	0.9771	0.9397	0.9752	9.28336917821818	0.9180886599568093	0.0	TCGA	bl_ctgan	/home/hcheng/TabGraphSyn/src/data/synthetic/TCGA/SingleTable/baseline_ctgan/TCGA.csv	0.1		other
614	0.6353207760940376	0.5103969754253308	0.12492380066870679	0.07305723592368543	0.0493485342019544	0.04993645687909817	0.13008544587641033	0.09149616754445562	0.9878	0.9861	0.9906	0.9943	0.0	0.0	53.25732899022802	WBCD	ours_nocond_s42	/scratch/hcheng/tgs_fix/src/data/synthetic/WBCD/SingleTable/nocond_s42/WBCD.csv	0.0	False	OURS
1925	0.5383720504847266	0.531885758998435	0.00648629148629154	0.01038961038961039	0.035444555444555444	0.02942929656497498	0.056071685324021764	0.0723751170698609	0.9232	0.9316	0.9505	0.9477	2.5196407518298978	1.282618218787912	0.0	AIDS	tsyn_s42	/scratch/hcheng/tsyn_clean/src/data/synthetic/AIDS/Baseline/tsyn_s42/AIDS.csv	0.0	False	TSYN
10483	0.5150128927443647	0.5017425065592451	0.013270386185119554	0.01926929314127635	0.009844510159305545	0.017419094865384264	0.019933094210573488	0.028033000973031914	0.9506	0.9771	0.9672	0.9752	0.5514555754118927	0.07335046182331842	0.0	TCGA	ours_nocond_s123	/scratch/hcheng/tgs_fix/src/data/synthetic/TCGA/SingleTable/nocond_s123/TCGA.csv	0.1	False	OURS
140821	1.0	0.5019846247177391	0.4980153752822609	1.0	0.0	0.0	0.006183950346839249	0.009243675742515861	0.9976	0.9976	1.0	0.9984	0.0	0.0	59.31714730047365	MIMIC	_verbatim_copy		2.6		other
614	0.6481022518056933	0.5179584120982987	0.13014383970739452	0.07491856677524429	0.032247557003257335	0.03464861590505585	0.08845772553462682	0.08950547756562399	0.9922	0.9861	0.9974	0.9943	0.0	0.0	53.09446254071661	WBCD	ours_nocond_s456	/scratch/hcheng/tgs_fix/src/data/synthetic/WBCD/SingleTable/nocond_s456/WBCD.csv	0.0	False	OURS
2139	0.4983427839765867	0.4956964006259781	0.0026463833506086276	0.025974025974025976	0.06153782636251079	0.04961330990708368	0.07641120419823019	0.07050682545681179	0.9098	0.9316	0.9158	0.9477	2.9114170974208533	1.4544852667899406	0.0	AIDS	bl_ctgan	/home/hcheng/TabGraphSyn/src/data/synthetic/AIDS/SingleTable/baseline_ctgan/AIDS.csv	0.0		other
614	0.6447387055657838	0.500945179584121	0.14379352598166284	0.07328990228013028	0.03257328990228013	0.033737298687710436	0.08850729358447812	0.096576542827029	0.9856	0.9861	0.9991	0.9943	0.0	0.0	53.90879478827362	WBCD	ours_nocond_s123	/scratch/hcheng/tgs_fix/src/data/synthetic/WBCD/SingleTable/nocond_s123/WBCD.csv	0.0	False	OURS
683	0.49465373176603883	0.44990548204158787	0.04474824972445096	0.03827361563517915	0.031392210071489554	0.04936755725168929	0.1007702590871475	0.09339452233760019	0.9935	0.9861	0.9999	0.9943	0.0	0.0	52.85505124450952	WBCD	bl_tabsyn_firstauthor	/scratch/hcheng/sv3_link/WBCD/SingleTable/baseline_tabsyn/WBCD.csv	0.0		other
10483	0.5073532159578935	0.4990260514668858	0.008327164491007732	0.004578841934560717	0.009482018506152818	0.01222109413141535	0.0239275606244158	0.03637752654915335	0.9496	0.9771	0.9628	0.9752	0.5819502212322367	0.07900163568632602	0.0	TCGA	ours_nocond_s42	/scratch/hcheng/tgs_fix/src/data/synthetic/TCGA/SingleTable/nocond_s42/TCGA.csv	0.1	False	OURS
10483	0.515990666282474	0.49965547398828614	0.016335192294187895	0.011924067537918534	0.01215300963464655	0.012789471149752695	0.024404867230369685	0.028189295411883676	0.944	0.9771	0.9623	0.9752	0.6190492224884201	0.0834130317936618	0.0	TCGA	ours_nocond_s456	/scratch/hcheng/tgs_fix/src/data/synthetic/TCGA/SingleTable/nocond_s456/TCGA.csv	0.1	False	OURS
1925	1.0	0.5183881064162754	0.4816118935837246	1.0	0.0	0.0	0.03702531113746067	0.06786512621747012	0.9316	0.9316	0.9994	0.9477	0.0	0.0	78.12987012987013	AIDS	_verbatim_copy		0.0		other
614	0.6531652740405042	0.5132325141776939	0.13993275986281029	0.07206840390879479	0.022801302931596094	0.04596488186634554	0.08489118632865976	0.10039133381407087	0.9869	0.9861	1.0	0.9943	0.0	0.0	61.23778501628665	WBCD	tsyn_s456	/scratch/hcheng/tsyn_clean/src/data/synthetic/WBCD/Baseline/tsyn_s456/WBCD.csv	0.0	False	TSYN
1925	0.5979952441924272	0.5729655712050079	0.025029672987419316	0.08	0.013506493506493506	0.02472044727363225	0.03751920976220042	0.06932422340966003	0.9284	0.9316	0.9522	0.9477	2.4757287120420055	1.252809492017804	0.0	AIDS	bl_tabdiff	/home/hcheng/TabGraphSyn/src/data/synthetic/AIDS/SingleTable/baseline_tabdiff/AIDS.csv	0.0		other
140821	0.5013130770319021	0.5017490757316546	-0.0004359986997525267	0.011574978163768188	0.024281416360722712	0.029012826366591263	0.025658046424951553	0.03055161368272843	0.9978	0.9976	0.9982	0.9984	2.0684762620793165	0.9321806856429868	0.0	MIMIC	tsyn_s42	/scratch/hcheng/tsyn_clean/src/data/synthetic/MIMIC/Baseline/tsyn_s42/MIMIC.csv	2.6	True	TSYN
10483	0.512739944200281	0.4698804759759362	0.04285946822434483	0.012687207860345322	0.011351712296098437	0.017562763861183873	0.021173524762552375	0.025255964424608618	0.9527	0.9771	0.9727	0.9752	0.475065112868296	0.07573773455113948	0.0	TCGA	bl_tabdiff	/home/hcheng/TabGraphSyn/src/data/synthetic/TCGA/SingleTable/baseline_tabdiff/TCGA.csv	0.1		other
10483	0.530317986607674	0.4800174913205948	0.05030049528707925	0.01049317943336831	0.009214919393303425	0.015964982097019142	0.017794892937226393	0.042153853753392985	0.9473	0.9771	0.9688	0.9752	0.4358846539808372	0.06274299225472815	0.0	TCGA	bl_tabddpm	/home/hcheng/TabGraphSyn/src/data/synthetic/TCGA/SingleTable/baseline_tabddpm/TCGA.csv	0.1		other
614	0.6664424302506727	0.4867674858223063	0.17967494442836646	0.0853885528152629	0.02214983713355049	0.03955758640377984	0.08741443610442336	0.11246137964064676	0.9852	0.9861	0.9933	0.9943	0.0	0.0	62.21498371335505	WBCD	tsyn_s123	/scratch/hcheng/tsyn_clean/src/data/synthetic/WBCD/Baseline/tsyn_s123/WBCD.csv	0.0	False	TSYN
11648	0.49628128899907653	0.48720615906500947	0.009075129934067061	0.013927310884288849	0.018467558477723734	0.01738609477897853	0.03046309779276517	0.0269474590310256	0.9537	0.9771	0.9675	0.9752	0.5205299142286088	0.07835163790004304	0.0	TCGA	bl_tabsyn_firstauthor	/scratch/hcheng/sv3_link/TCGA/SingleTable/baseline_tabsyn/TCGA.csv	0.1		other
1925	0.5838448875068594	0.57179186228482	0.012053025222039326	0.03168831168831169	0.027352647352647357	0.02690629613246733	0.051513159737458805	0.07278681225248525	0.9443	0.9316	0.9503	0.9477	2.435080492956529	1.2491222668246835	0.0	AIDS	tsyn_s456	/scratch/hcheng/tsyn_clean/src/data/synthetic/AIDS/Baseline/tsyn_s456/AIDS.csv	0.0	False	TSYN
140821	0.5050674988735249	0.501633626037453	0.003433872836071883	0.012767982048132025	0.01608330196963993	0.009452726748612056	0.018483597275440133	0.013761182352106735	0.9977	0.9976	0.9982	0.9984	1.893025762539977	0.8717555209432754	0.0	MIMIC	ours_nocond_s123	/scratch/hcheng/tgs_fix/src/data/synthetic/MIMIC/SingleTable/nocond_s123/MIMIC.csv	2.8	False	OURS
140821	0.5020904815394217	0.5001506432892981	0.00193983825012356	0.011276727192677229	0.0384625399147381	0.027685141552144917	0.038715104429923576	0.028747174939181244	0.9978	0.9976	0.9984	0.9984	2.053546578237324	0.9311599487988268	0.0	MIMIC	ours_nocond_s789	/scratch/hcheng/tgs_fix/src/data/synthetic/MIMIC/SingleTable/nocond_s789/MIMIC.csv	2.8	True	OURS
140821	0.5051420364250317	0.5005980154487937	0.004544020976238072	0.011780913358092898	0.013352175220078446	0.010581851687195198	0.015138583718756534	0.014311633524812744	0.9979	0.9976	0.9983	0.9984	1.8553679125268414	0.8591146109168553	0.0	MIMIC	tsyn_s456	/scratch/hcheng/tsyn_clean/src/data/synthetic/MIMIC/Baseline/tsyn_s456/MIMIC.csv	2.6	False	TSYN
614	0.6432870698201387	0.4744801512287335	0.16880691859140523	0.07166123778501629	0.03501628664495114	0.029859905060287493	0.11513713827125524	0.09898864579459285	0.9769	0.9861	0.996	0.9943	0.0	0.0	62.37785016286645	WBCD	tsyn_s42	/scratch/hcheng/tsyn_clean/src/data/synthetic/WBCD/Baseline/tsyn_s42/WBCD.csv	0.0	False	TSYN
140821	0.507301191397771	0.5034484393616194	0.003852752036151541	0.01256914806740472	0.016113600480988866	0.008313559754996081	0.018291759217739876	0.013735763601040615	0.9979	0.9976	0.9984	0.9984	1.8807124054208562	0.8653143258760918	0.0	MIMIC	ours_nocond_s456	/scratch/hcheng/tgs_fix/src/data/synthetic/MIMIC/SingleTable/nocond_s456/MIMIC.csv	2.7	False	OURS
156468	0.5026950753247105	0.5000946827164162	0.0026003926082942552	0.012988119669651544	0.014842139474998406	0.011402759957919424	0.017839604959156378	0.014895710727617098	0.9979	0.9976	0.9984	0.9984	1.887189629523255	0.8700522502479603	0.0	MIMIC	bl_tabsyn_tabbaseline_june	/home/hcheng/TabBaseline/src/data/synthetic/MIMIC/Baseline/unconditional/MIMIC.csv	3.0		other
140821	0.5065027181409925	0.5015276041836088	0.004975113957383703	0.012199884960339722	0.015456974930348932	0.009771840462449088	0.017705757105385023	0.014762075666556117	0.9978	0.9976	0.9984	0.9984	1.879651899235407	0.8655699767011704	0.0	MIMIC	ours_nocond_gc_s456	/scratch/hcheng/tgs_fix/src/data/synthetic/MIMIC/SingleTable/nocond_gc_s456/MIMIC.csv	2.8		OURS_gc
614	0.5843010904970968	0.4952741020793951	0.08902698841770168	0.058835504885993484	0.142671009771987	0.047103464492872574	0.10970117547089646	0.08708031410892211	0.9843	0.9861	0.9957	0.9943	0.7933207035383679	0.0	19.218241042345277	WBCD	bl_tabddpm	/home/hcheng/TabGraphSyn/src/data/synthetic/WBCD/SingleTable/baseline_tabddpm/WBCD.csv	0.0		other
156468	0.5064925088698617	0.5048886017042521	0.0016039071656096526	0.009302589812598972	0.09221447815790726	0.042118433550197176	0.09174443192499587	0.045991634641525614	0.9977	0.9976	0.9982	0.9984	2.0167887316672592	0.9400294426039607	0.0	MIMIC	bl_ctabgan_plus	/home/hcheng/TabGraphSyn/src/data/synthetic/MIMIC/SingleTable/baseline_ctabgan_plus/MIMIC.csv	3.5		other
140821	0.5050722402782701	0.5009021873508522	0.0041700529274179	0.010829350736040789	0.01512416471975061	0.00841239173260751	0.01781801564232143	0.012940112793816816	0.998	0.9976	0.9984	0.9984	1.8761614391280301	0.8641666997291488	0.0	MIMIC	ours_nocond_gc_s123	/scratch/hcheng/tgs_fix/src/data/synthetic/MIMIC/SingleTable/nocond_gc_s123/MIMIC.csv	2.8		OURS_gc
683	0.6020393711938818	0.5094517958412098	0.09258757535267204	0.05886458818054909	0.17684816459288155	0.1602488341630489	0.14919260721030406	0.16407181026711792	0.9804	0.9861	0.992	0.9943	1.2674047110307176	0.0	11.566617862371888	WBCD	bl_ctgan	/home/hcheng/TabGraphSyn/src/data/synthetic/WBCD/SingleTable/baseline_ctgan/WBCD.csv	0.0		other
10483	0.5153961839050166	0.48247555190416874	0.03292063200084788	0.00761995611943146	0.011962224554039875	0.01974011288336226	0.023144539350241678	0.029718541648527125	0.9501	0.9771	0.965	0.9752	0.4960059954276726	0.07701347802219768	0.0	TCGA	tsyn_s123	/scratch/hcheng/tsyn_clean/src/data/synthetic/TCGA/Baseline/tsyn_s123/TCGA.csv	0.1	False	TSYN
156468	0.5023203246067542	0.5015019119402955	0.0008184126664587676	0.0099132941819757	0.09911469926609635	0.06936294182919317	0.0999219683069839	0.07066908732843599	0.9967	0.9976	0.9969	0.9984	4.8510340468992466	1.2584126305026353	0.0	MIMIC	bl_ctgan	/home/hcheng/TabGraphSyn/src/data/synthetic/MIMIC/SingleTable/baseline_ctgan/MIMIC.csv	3.9		other
11648	0.5011266399895363	0.5065062412212122	-0.005379601231675912	0.007249833063054469	0.19335950316734682	0.04852061666847765	0.19710596672640662	0.07199317124495488	0.9213	0.9771	0.9352	0.9752	1.4939431191507526	0.1726945547898401	0.0	TCGA	bl_ctabgan_plus	/home/hcheng/TabGraphSyn/src/data/synthetic/TCGA/SingleTable/baseline_ctabgan_plus/TCGA.csv	0.1		other
156468	0.5010065340492673	0.49867085828816515	0.002335675761102163	0.00925998253101455	0.019638005180598384	0.09707927779133817	0.02078895571510333	0.09696149973853961	0.9977	0.9976	0.9981	0.9984	2.5475188615335114	1.219656671524246	0.0	MIMIC	bl_tabdiff	/home/hcheng/TabGraphSyn/src/data/synthetic/MIMIC/SingleTable/baseline_tabdiff/MIMIC.csv	3.3		other
614	0.8260869565217391	0.5444234404536862	0.28166351606805295	0.125	0.0	0.0	0.08580465467591937	0.09080007689650578	0.9861	0.9861	1.0	0.9943	0.0	0.0	98.53420195439739	WBCD	_verbatim_copy		0.0		other
1925	0.802319370770075	0.5199530516431925	0.2823663191268825	0.6098701298701299	0.023376623376623377	0.025268335147703592	0.04243672215634833	0.07230118280364861	0.9388	0.9316	0.9744	0.9477	0.20233609990179385	0.08202970694611544	0.0	AIDS	bl_tabddpm	/home/hcheng/TabGraphSyn/src/data/synthetic/AIDS/SingleTable/baseline_tabddpm/AIDS.csv	0.0		other
140821	0.5025331724206048	0.5004278364980921	0.002105335922512719	0.01150396602779415	0.024734473788237076	0.028735019096089064	0.0265053054547061	0.03071688032049047	0.9977	0.9976	0.9983	0.9984	2.058195794873639	0.9370864488908774	0.0	MIMIC	tsyn_s123	/scratch/hcheng/tsyn_clean/src/data/synthetic/MIMIC/Baseline/tsyn_s123/MIMIC.csv	2.6	True	TSYN
140821	0.5043892492310349	0.5008356411326567	0.003553608098378236	0.01359882403902827	0.016164729218890183	0.00814021422849844	0.018780486216184444	0.013475847792206515	0.9977	0.9976	0.9984	0.9984	1.8723437071455844	0.864093966116764	0.0	MIMIC	ours_nocond_gc_s42	/scratch/hcheng/tgs_fix/src/data/synthetic/MIMIC/SingleTable/nocond_gc_s42/MIMIC.csv	2.8		OURS_gc
614	0.568934995043195	0.5	0.068934995043195	0.043275942298743604	0.06530944625407167	0.07421213228288155	0.1313860170891753	0.1075138007050519	0.5	0.9861	0.5	0.9943	0.5364032399464316	0.0	23.941368078175895	WBCD	bl_tabdiff	/home/hcheng/TabGraphSyn/src/data/synthetic/WBCD/SingleTable/baseline_tabdiff/WBCD.csv	0.0		other
1925	0.5457033107737334	0.5338419405320813	0.011861370241652014	0.0212987012987013	0.02033966033966034	0.026555238263844604	0.04949769856311913	0.07554787101620113	0.9335	0.9316	0.9538	0.9477	2.5180767693871218	1.2508133083228343	0.0	AIDS	ours_nocond_s456	/scratch/hcheng/tgs_fix/src/data/synthetic/AIDS/SingleTable/nocond_s456/AIDS.csv	0.0	False	OURS
2139	0.52232668739711	0.5469483568075119	-0.024621669410401892	0.0212987012987013	0.08554133103922726	0.07429257028872344	0.0947996352696776	0.1003994525518011	0.9121	0.9316	0.8978	0.9477	2.816306984087661	1.481906993800582	0.0	AIDS	bl_ctabgan_plus	/home/hcheng/TabGraphSyn/src/data/synthetic/AIDS/SingleTable/baseline_ctabgan_plus/AIDS.csv	0.0		other
683	0.5215975074352075	0.4536862003780718	0.06791130705713572	0.029548627268496976	0.19052823097944022	0.374753809691247	0.13832622488170265	0.3685521849600858	0.9743	0.9861	0.9896	0.9943	1.7797444724433473	0.32819268107414246	3.953147877013177	WBCD	bl_ctabgan_plus	/home/hcheng/TabGraphSyn/src/data/synthetic/WBCD/SingleTable/baseline_ctabgan_plus/WBCD.csv	0.0		other
156468	0.5019655158395429	0.5020234571284121	-5.794128886926764e-05	0.012036557047599435	0.04195966169676098	0.1690312961770004	0.04271054220779724	0.16898921859546134	0.9978	0.9976	0.9982	0.9984	2.2339085360832174	0.9391433503711537	0.0	MIMIC	bl_tabddpm	/home/hcheng/TabGraphSyn/src/data/synthetic/MIMIC/SingleTable/baseline_tabddpm/MIMIC.csv	3.2		other
