## Supplementary Data S1 for "Revisiting TabGraphSyn: training boundaries and record-level conditioning in synthetic clinical data evaluation": hunks.tsv

tgs_fix/src/relgdiff/generation/autoencoder.py	93	7	93	17
tgs_fix/src/relgdiff/generation/autoencoder.py	193	10	203	10
tgs_fix/src/relgdiff/generation/diffusion.py	150	6	150	7
tgs_fix/src/relgdiff/generation/diffusion.py	209	6	210	8
tgs_fix/src/relgdiff/generation/diffusion.py	251	6	254	26
tgs_fix/src/relgdiff/generation/diffusion.py	278	6	301	13
tgs_fix/src/relgdiff/generation/diffusion.py	289	6	319	8
tgs_fix/src/relgdiff/generation/tabsyn/latent_utils.py	31	14	31	14
tgs_fix/src/relgdiff/generation/tabsyn/latent_utils.py	49	6	49	10
tgs_fix/src/relgdiff/generation/tabsyn/latent_utils.py	67	8	71	8
tgs_fix/src/scripts/single_table_gen.py	83	6	83	42
tgs_fix/src/scripts/single_table_gen.py	156	6	192	7
tgs_fix/src/scripts/single_table_gen.py	286	7	323	7
tgs_fix/src/scripts/single_table_gen.py	344	7	381	7
tgs_fix/src/scripts/single_table_gen.py	380	7	417	10
tgs_fix/src/scripts/single_table_gen.py	420	7	460	7
tgs_fix/src/scripts/single_table_gen.py	505	6	545	7
tgs_fix/src/scripts/single_table_gen.py	625	7	666	7
tgs_fix/src/scripts/single_table_gen.py	634	7	675	7
tgs_fix/src/scripts/single_table_gen.py	713	6	754	9
