## Supplementary Data S1 for "Revisiting TabGraphSyn: training boundaries and record-level conditioning in synthetic clinical data evaluation": loader_evidence_mimic.csv

root	run	d_all	d_train	verdict
repo	mimic_tangent_b025_s42	3.4441235907678447e-07	0.001585231033161244	ALL rows
repo	mimic_tangent_b040_s42	3.4441235907678447e-07	0.001585231033161244	ALL rows
repo	mimic_tangent_b050_s42	3.4441235907678447e-07	0.001585231033161244	ALL rows
repo	mimic_tangent_b060_s42	3.4441235907678447e-07	0.001585231033161244	ALL rows
repo	mimic_tangent_b075_s42	3.4441235907678447e-07	0.001585231033161244	ALL rows
repo	mimic_tangent_b090_s42	3.4441235907678447e-07	0.001585231033161244	ALL rows
repo	mimic_tangent_b100_s42	3.4441235907678447e-07	0.001585231033161244	ALL rows
repo	mimic_tangent_b100_s42_seed1024	3.4441235907678447e-07	0.001585231033161244	ALL rows
repo	mimic_tangent_b100_s42_seed123	3.4441235907678447e-07	0.001585231033161244	ALL rows
repo	mimic_tangent_b100_s42_seed456	3.4441235907678447e-07	0.001585231033161244	ALL rows
repo	mimic_tangent_b100_s42_seed789	3.4441235907678447e-07	0.001585231033161244	ALL rows
repo	mimic_tangent_train_b050	3.4441235907678447e-07	0.001585231033161244	ALL rows
repo	mimic_tangent_train_b050_bs000	3.4441235907678447e-07	0.001585231033161244	ALL rows
repo	mimic_tangent_train_b050_bs025	3.4441235907678447e-07	0.001585231033161244	ALL rows
repo	mimic_tangent_train_b050_bs040	3.4441235907678447e-07	0.001585231033161244	ALL rows
repo	mimic_tangent_train_b050_bs050	3.4441235907678447e-07	0.001585231033161244	ALL rows
repo	mimic_tangent_train_b050_bs060	3.4441235907678447e-07	0.001585231033161244	ALL rows
repo	mimic_tangent_train_b050_bs075	3.4441235907678447e-07	0.001585231033161244	ALL rows
repo	mimic_tangent_train_b050_bs100	3.4441235907678447e-07	0.001585231033161244	ALL rows
repo	mimic_tangent_train_b100	3.4441235907678447e-07	0.001585231033161244	ALL rows
repo	mimic_tangent_train_b100_bs000	3.4441235907678447e-07	0.001585231033161244	ALL rows
repo	mimic_tangent_train_b100_bs050	3.4441235907678447e-07	0.001585231033161244	ALL rows
repo	mimic_tangent_train_b100_bs075	3.4441235907678447e-07	0.001585231033161244	ALL rows
repo	mimic_tangent_train_b100_bs100	3.4441235907678447e-07	0.001585231033161244	ALL rows
repo	mimic_tangent_train_b100_ph_gmm	3.4441235907678447e-07	0.001585231033161244	ALL rows
repo	mimic_tangent_train_b150	3.4441235907678447e-07	0.001585231033161244	ALL rows
repo	mimic_tangent_train_b150_bs000	3.4441235907678447e-07	0.001585231033161244	ALL rows
repo	mimic_tangent_train_b150_bs050	3.4441235907678447e-07	0.001585231033161244	ALL rows
repo	mimic_tangent_train_b150_bs075	3.4441235907678447e-07	0.001585231033161244	ALL rows
repo	mimic_tangent_train_b150_bs100	3.4441235907678447e-07	0.001585231033161244	ALL rows
repo	mimic_tangent_train_b200	3.4441235907678447e-07	0.001585231033161244	ALL rows
repo	mimic_tangent_train_b200_bs000	3.4441235907678447e-07	0.001585231033161244	ALL rows
repo	mimic_tangent_train_b200_bs050	3.4441235907678447e-07	0.001585231033161244	ALL rows
repo	mimic_tangent_train_b200_bs075	3.4441235907678447e-07	0.001585231033161244	ALL rows
repo	mimic_tangent_train_b200_bs100	3.4441235907678447e-07	0.001585231033161244	ALL rows
repo	mimic_tangent_train_b300	3.4441235907678447e-07	0.001585231033161244	ALL rows
repo	mimic_tangent_train_b300_bs000	3.4441235907678447e-07	0.001585231033161244	ALL rows
repo	mimic_tangent_train_b300_bs050	3.4441235907678447e-07	0.001585231033161244	ALL rows
repo	mimic_tangent_train_b300_bs075	3.4441235907678447e-07	0.001585231033161244	ALL rows
repo	mimic_tangent_train_b300_bs100	3.4441235907678447e-07	0.001585231033161244	ALL rows
repo	mimic_tangent_train_b300_ph_gmm	3.4441235907678447e-07	0.001585231033161244	ALL rows
repo	single_table	3.4441235907678447e-07	0.001585231033161244	ALL rows
repo	single_table_ph_gmm	3.4441235907678447e-07	0.001585231033161244	ALL rows
repo	uncond_test	3.4441235907678447e-07	0.001585231033161244	ALL rows
tgs_fix	anc_s42	0.0018412009844199773	4.252358256628952e-07	TRAIN rows
tgs_fix	nocond_gc_s123	0.0018412009844199773	4.252358256628952e-07	TRAIN rows
tgs_fix	nocond_gc_s42	0.0018412009844199773	4.252358256628952e-07	TRAIN rows
tgs_fix	nocond_gc_s456	0.0018412009844199773	4.252358256628952e-07	TRAIN rows
tgs_fix	nocond_s123	0.0018412009844199773	4.252358256628952e-07	TRAIN rows
tgs_fix	nocond_s42	0.0018412009844199773	4.252358256628952e-07	TRAIN rows
tgs_fix	nocond_s456	0.0018412009844199773	4.252358256628952e-07	TRAIN rows
tgs_fix	nocond_s789	0.0018412009844199773	4.252358256628952e-07	TRAIN rows
tgs_fix	ph_h_K8_s42	0.0018412009844199773	4.252358256628952e-07	TRAIN rows
tgs_fix	ph_h_rule_gc_s123	0.0018412009844199773	4.252358256628952e-07	TRAIN rows
tgs_fix	ph_h_rule_gc_s42	0.0018412009844199773	4.252358256628952e-07	TRAIN rows
tgs_fix	ph_h_rule_gc_s456	0.0018412009844199773	4.252358256628952e-07	TRAIN rows
tgs_fix	ph_h_rule_s123	0.0018412009844199773	4.252358256628952e-07	TRAIN rows
tgs_fix	ph_h_rule_s42	0.0018412009844199773	4.252358256628952e-07	TRAIN rows
tgs_fix	ph_h_rule_s456	0.0018412009844199773	4.252358256628952e-07	TRAIN rows
tgs_fix	ph_z_rule_s42	0.0018412009844199773	4.252358256628952e-07	TRAIN rows
TabBaseline	unconditional	3.4441235907678447e-07	0.001585231033161244	ALL rows
