## Supplementary Data S1 for "Revisiting TabGraphSyn: training boundaries and record-level conditioning in synthetic clinical data evaluation": p1_decode.csv

dataset	run	root	vae_dir	c_source	c_dim	z_dim	n	r2_ridge	r2_knn10	minutes	note
TCGA	anc_s456	tgs_fix	TCGA/TCGA/vae/anc_s42	cond_train_z (train rows)	64	48	10483	0.8586128978018981	0.8224701704526406	0.0
TCGA	anc_s42	tgs_fix	TCGA/TCGA/vae/anc_s42	cond_train_z (train rows)	64	48	10483	0.8567366958430661	0.8209690293342486	0.0
TCGA	anc_s123	tgs_fix	TCGA/TCGA/vae/anc_s42	cond_train_z (train rows)	64	48	10483	0.8523246765922362	0.8204682162016756	0.0
TCGA	idrand_s42	tgs_fix	TCGA/TCGA/vae/anc_s42	cond_train_z (train rows)	64	48	10483	-0.0064501399365203965	-0.10113124999472832	0.0
TCGA	idrand_s123	tgs_fix	TCGA/TCGA/vae/anc_s42	cond_train_z (train rows)	64	48	10483	-0.005678196729322492	-0.10003920999874488	0.0
TCGA	idrand_s456	tgs_fix	TCGA/TCGA/vae/anc_s42	cond_train_z (train rows)	64	48	10483	-0.005771370754711023	-0.09948633769028019	0.0
TCGA	idzlat_s42	tgs_fix	TCGA/TCGA/vae/anc_s42	cond_train_z (train rows)	64	48	10483	0.9999999998479621	0.8640668329328806	0.0
TCGA	idzlat_s123	tgs_fix	TCGA/TCGA/vae/anc_s42	cond_train_z (train rows)	64	48	10483	0.9999999998479621	0.8640668329328806	0.0
TCGA	ph_h_rule_s42	tgs_fix	TCGA/TCGA/vae/anc_s42	ph_gmm mu[c] (K=31)	64	48	10483	0.3941336983148971	0.34198093440698346	0.0
TCGA	ph_h_rule_s123	tgs_fix	TCGA/TCGA/vae/anc_s42	ph_gmm mu[c] (K=31)	64	48	10483	0.4027652554445253	0.34747750643504927	0.0
TCGA	ph_h_rule_s456	tgs_fix	TCGA/TCGA/vae/anc_s42	ph_gmm mu[c] (K=15)	64	48	10483	0.2747094494739059	0.20901341906168927	0.0
TCGA	idzlat_s456	tgs_fix	TCGA/TCGA/vae/anc_s42	cond_train_z (train rows)	64	48	10483	0.9999999998479621	0.8640668329328806	0.0
TCGA	ph_z_rule_s42	tgs_fix	TCGA/TCGA/vae/anc_s42	ph_gmm mu[c] (K=32)	64	48	10483	0.49192295210356285	0.44991459783846305	0.0
TCGA	ph_z_rule_s123	tgs_fix	TCGA/TCGA/vae/anc_s42	ph_gmm mu[c] (K=32)	64	48	10483	0.4919279422756954	0.44846742452275173	0.0
TCGA	ph_z_rule_s456	tgs_fix	TCGA/TCGA/vae/anc_s42	ph_gmm mu[c] (K=16)	64	48	10483	0.3852817922325267	0.3346357072624538	0.0
TCGA	ph_k128_s42	tgs_fix	TCGA/TCGA/vae/anc_s42	ph_gmm mu[c] (K=128)	64	48	10483	0.5750690306737221	0.5494416661209697	0.0
TCGA	ph_k128_s123	tgs_fix	TCGA/TCGA/vae/anc_s42	ph_gmm mu[c] (K=128)	64	48	10483	0.567969211945124	0.5414108064895015	0.0
TCGA	ph_k128_s456	tgs_fix	TCGA/TCGA/vae/anc_s42	ph_gmm mu[c] (K=128)	64	48	10483	0.5713994032741944	0.5441500723302061	0.0
TCGA	ph_k512_s456	tgs_fix	TCGA/TCGA/vae/anc_s42	ph_gmm mu[c] (K=512)	64	48	10483	0.7094388337855605	0.701394871953914	0.0
TCGA	ph_k512_s123	tgs_fix	TCGA/TCGA/vae/anc_s42	ph_gmm mu[c] (K=512)	64	48	10483	0.7059599360134167	0.7032775664029542	0.0
TCGA	ph_k512_s42	tgs_fix	TCGA/TCGA/vae/anc_s42	ph_gmm mu[c] (K=512)	64	48	10483	0.7114691299607067	0.7071543217977011	0.0
AIDS	anc_s42	tgs_fix	AIDS/AIDS/vae/anc_s42	cond_train_z (train rows)	64	104	1925	0.7558523437385484	0.6332069873259438	0.0
TCGA	ph_k2048_s42	tgs_fix	TCGA/TCGA/vae/anc_s42	ph_gmm mu[c] (K=1645)	64	48	10483	0.8072113538460105	0.7764527029213197	0.0
TCGA	ph_k2048_s123	tgs_fix	TCGA/TCGA/vae/anc_s42	ph_gmm mu[c] (K=1624)	64	48	10483	0.798903409600888	0.7698089509427083	0.0
TCGA	ph_k2048_s456	tgs_fix	TCGA/TCGA/vae/anc_s42	ph_gmm mu[c] (K=1629)	64	48	10483	0.8061545543679688	0.7739646732447488	0.0
AIDS	anc_s123	tgs_fix	AIDS/AIDS/vae/anc_s42	cond_train_z (train rows)	64	104	1925	0.7496792642092465	0.6318130507663527	0.0
AIDS	idrand_s42	tgs_fix	AIDS/AIDS/vae/anc_s42	cond_train_z (train rows)	64	104	1925	-0.017643937382920177	-0.10309820214289168	0.0
AIDS	idrand_s456	tgs_fix	AIDS/AIDS/vae/anc_s42	cond_train_z (train rows)	64	104	1925	-0.018683758755204446	-0.09960488173349982	0.0
AIDS	anc_s456	tgs_fix	AIDS/AIDS/vae/anc_s42	cond_train_z (train rows)	64	104	1925	0.7536759590941527	0.6350884692170481	0.0
AIDS	idzlat_s42	tgs_fix	AIDS/AIDS/vae/anc_s42	cond_train_z (train rows)	64	104	1925	0.9996042062182281	0.6341785947645824	0.0
AIDS	idzlat_s123	tgs_fix	AIDS/AIDS/vae/anc_s42	cond_train_z (train rows)	64	104	1925	0.9996042062182281	0.6341785947645824	0.0
AIDS	ph_h_rule_s42	tgs_fix	AIDS/AIDS/vae/anc_s42	ph_gmm mu[c] (K=4)	64	104	1925	0.13450863464560692	0.06553479838552292	0.0
AIDS	idzlat_s456	tgs_fix	AIDS/AIDS/vae/anc_s42	cond_train_z (train rows)	64	104	1925	0.9996042062182281	0.6341785947645824	0.0
AIDS	ph_h_rule_s456	tgs_fix	AIDS/AIDS/vae/anc_s42	ph_gmm mu[c] (K=8)	64	104	1925	0.26244038626112237	0.20413146788510617	0.0
AIDS	ph_h_rule_s123	tgs_fix	AIDS/AIDS/vae/anc_s42	ph_gmm mu[c] (K=8)	64	104	1925	0.2578467320798534	0.1972401944399407	0.0
AIDS	idrand_s123	tgs_fix	AIDS/AIDS/vae/anc_s42	cond_train_z (train rows)	64	104	1925	-0.01904195323568435	-0.10383568482803271	0.0
AIDS	ph_z_rule_s456	tgs_fix	AIDS/AIDS/vae/anc_s42	ph_gmm mu[c] (K=7)	64	104	1925	0.26389646826633384	0.1951039964304761	0.0
AIDS	ph_z_rule_s42	tgs_fix	AIDS/AIDS/vae/anc_s42	ph_gmm mu[c] (K=4)	64	104	1925	0.19106984317672707	0.12127756390058149	0.0
AIDS	ph_z_rule_s123	tgs_fix	AIDS/AIDS/vae/anc_s42	ph_gmm mu[c] (K=7)	64	104	1925	0.2638973947734686	0.19394147243375162	0.0
AIDS	ph_k128_s42	tgs_fix	AIDS/AIDS/vae/anc_s42	ph_gmm mu[c] (K=128)	64	104	1925	0.5121686616854892	0.46068094818700067	0.0
AIDS	ph_k128_s456	tgs_fix	AIDS/AIDS/vae/anc_s42	ph_gmm mu[c] (K=126)	64	104	1925	0.5117022383223836	0.45950872303867113	0.0
AIDS	ph_k128_s123	tgs_fix	AIDS/AIDS/vae/anc_s42	ph_gmm mu[c] (K=128)	64	104	1925	0.5124819356072495	0.4573996857056818	0.0
AIDS	ph_k512_s42	tgs_fix	AIDS/AIDS/vae/anc_s42	ph_gmm mu[c] (K=431)	64	104	1925	0.6249792291707913	0.5090476220035219	0.0
AIDS	ph_k512_s123	tgs_fix	AIDS/AIDS/vae/anc_s42	ph_gmm mu[c] (K=427)	64	104	1925	0.6218779981017218	0.509376387410716	0.0
AIDS	ph_k512_s456	tgs_fix	AIDS/AIDS/vae/anc_s42	ph_gmm mu[c] (K=428)	64	104	1925	0.6267399356721098	0.5157646799608382	0.0
AIDS	ph_h_K1_s42	tgs_fix	AIDS/AIDS/vae/anc_s42	ph_gmm mu[c] (K=1)	64	104	1925	-0.0010257741444210206	-0.07313861440927599	0.0
AIDS	orig_anc	tgs_orig	AIDS/AIDS/vae/orig_anc_s42	cond_train_z (all rows -> idx[:n_train])	64	104	1925	0.7606099552990145	0.6285182586585433	0.0	original pipeline writes a shared conditioner file; mtime 10-11 02:10
TCGA	ph_h_K1_s42	tgs_fix	TCGA/TCGA/vae/anc_s42	ph_gmm mu[c] (K=1)	64	48	10483	-0.0001409023793325683	-0.10366336918481754	0.0
TCGA	orig_anc	tgs_orig	TCGA/TCGA/vae/orig_anc_s42	cond_train_z (all rows -> idx[:n_train])	64	48	10483	0.8400967033381459	0.8156141376965342	0.0	original pipeline writes a shared conditioner file; mtime 10-11 03:20
MIMIC	ph_z_rule_s42	tgs_fix	MIMIC/MIMIC/vae/anc_s42	ph_gmm mu[c] (K=32)	64	88	140821	0.31314865154138133	0.24296405618609046	1.3
MIMIC	ph_h_K8_s42	tgs_fix	MIMIC/MIMIC/vae/anc_s42	ph_gmm mu[c] (K=8)	64	88	140821	0.19965271376584212	0.1284587760816521	1.4
MIMIC	ph_h_rule_gc_s42	tgs_fix	MIMIC/MIMIC/vae/anc_s42	ph_gmm mu[c] (K=32)	64	88	140821	0.2812958355108037	0.21203093943201215	1.4
MIMIC	anc_s42	tgs_fix	MIMIC/MIMIC/vae/anc_s42	cond_train_z (train rows)	64	88	140821	0.7797152083101224	0.7310532775364031	1.4
MIMIC	ph_h_rule_gc_s123	tgs_fix	MIMIC/MIMIC/vae/anc_s42	ph_gmm mu[c] (K=32)	64	88	140821	0.2812958355108037	0.21203093943201215	1.1
MIMIC	ph_h_rule_gc_s456	tgs_fix	MIMIC/MIMIC/vae/anc_s42	ph_gmm mu[c] (K=32)	64	88	140821	0.2812958355108037	0.21203093943201215	1.0
