## Supplementary Data S1 for "Revisiting TabGraphSyn: training boundaries and record-level conditioning in synthetic clinical data evaluation": p1_miaept_full__calib_verbatim_copy.csv

dataset	arm	label	n_syn	auc	tpr10	tpr01	ctrl_auc	ctrl_tpr10	ctrl_tpr01	n_per_class	n_feat	min
MIMIC	positive control	_calib_verbatim_copy	140821	0.9996848658258982	1.0	0.9942477310494695	0.508406791518907	0.1067365460820657	0.011760194298862329	7823	79	354.6
