## Supplementary Data S1 for "Revisiting TabGraphSyn: training boundaries and record-level conditioning in synthetic clinical data evaluation": p1_miaept_full_anc_s42.csv

dataset	arm	label	n_syn	auc	tpr10	tpr01	ctrl_auc	ctrl_tpr10	ctrl_tpr01	n_per_class	n_feat	min
MIMIC	anchored	anc_s42	140821	0.5694345439637092	0.15684520005113128	0.019046401636200947	0.5030810468526543	0.09842771315352167	0.010354084110954877	7823	79	359.2
