## Supplementary Data S1 for "Revisiting TabGraphSyn: training boundaries and record-level conditioning in synthetic clinical data evaluation": p1_miaept_full_nocond_s123.csv

dataset	arm	label	n_syn	auc	tpr10	tpr01	ctrl_auc	ctrl_tpr10	ctrl_tpr01	n_per_class	n_feat	min
MIMIC	no conditioning	nocond_s123	140821	0.4969377442030451	0.09063019302058034	0.007797520132941327	0.4991513550744976	0.10264604371724402	0.012015850696663685	7823	79	363.8
