## Supplementary Data S1 for "Revisiting TabGraphSyn: training boundaries and record-level conditioning in synthetic clinical data evaluation": p1_tstr_mimic.csv

set	target	tstr_ho	trtr_ho	n_train	n_holdout	n_syn_used	n_classes	minutes
anc_s42	hospital_expire_flag__no_outcome_cols	0.9327	0.9336	140821	15647	140821	2	1.5
nocond_s123	hospital_expire_flag__no_outcome_cols	0.9326	0.9336	140821	15647	140821	2	1.5
nocond_gc_s456	hospital_expire_flag__no_outcome_cols	0.9293	0.9336	140821	15647	140821	2	1.5
nocond_s456	hospital_expire_flag__no_outcome_cols	0.931	0.9336	140821	15647	140821	2	1.5
nocond_gc_s42	hospital_expire_flag__no_outcome_cols	0.9293	0.9336	140821	15647	140821	2	1.6
nocond_gc_s123	hospital_expire_flag__no_outcome_cols	0.9347	0.9336	140821	15647	140821	2	1.6
ph_h_rule_gc_s42	hospital_expire_flag__no_outcome_cols	0.9338	0.9336	140821	15647	140821	2	1.3
tsyn_s456	hospital_expire_flag__no_outcome_cols	0.9318	0.9336	140821	15647	140821	2	1.2
ph_h_rule_gc_s456	hospital_expire_flag__no_outcome_cols	0.9301	0.9336	140821	15647	140821	2	1.3
ph_h_rule_gc_s123	hospital_expire_flag__no_outcome_cols	0.9307	0.9336	140821	15647	140821	2	1.3
ph_z_rule_s42	hospital_expire_flag__no_outcome_cols	0.9321	0.9336	140821	15647	140821	2	1.2
ph_h_K8_s42	hospital_expire_flag__no_outcome_cols	0.932	0.9336	140821	15647	140821	2	1.3
bl_tabddpm	hospital_expire_flag__no_outcome_cols	0.925	0.9336	140821	15647	156468	2	1.1
bl_tabdiff	hospital_expire_flag__no_outcome_cols	0.8971	0.9336	140821	15647	156468	2	1.2
orig_single_table	hospital_expire_flag__no_outcome_cols	0.9598	0.9336	140821	15647	156468	2	1.2
orig_mimic_tangent_b100_s42	hospital_expire_flag__no_outcome_cols	0.9393	0.9336	140821	15647	156468	2	1.3
bl_ctgan	hospital_expire_flag__no_outcome_cols	0.9086	0.9336	140821	15647	156468	2	1.3
bl_ctabgan_plus	hospital_expire_flag__no_outcome_cols	0.913	0.9336	140821	15647	156468	2	1.4
_verbatim_copy	hospital_expire_flag__no_outcome_cols	0.9336	0.9336	140821	15647	140821	2	1.1
anc_s42	gender	0.8258	0.8283	140821	15647	140821	2	1.2
nocond_s123	gender	0.8186	0.8283	140821	15647	140821	2	1.2
nocond_gc_s42	gender	0.8224	0.8283	140821	15647	140821	2	1.2
nocond_s456	gender	0.8193	0.8283	140821	15647	140821	2	1.2
nocond_gc_s123	gender	0.8207	0.8283	140821	15647	140821	2	1.2
nocond_gc_s456	gender	0.8207	0.8283	140821	15647	140821	2	1.2
ph_h_rule_gc_s42	gender	0.8206	0.8283	140821	15647	140821	2	1.2
ph_h_rule_gc_s456	gender	0.8216	0.8283	140821	15647	140821	2	1.2
ph_h_rule_gc_s123	gender	0.8213	0.8283	140821	15647	140821	2	1.2
ph_h_K8_s42	gender	0.8213	0.8283	140821	15647	140821	2	1.2
ph_z_rule_s42	gender	0.822	0.8283	140821	15647	140821	2	1.2
tsyn_s456	gender	0.8233	0.8283	140821	15647	140821	2	1.2
orig_single_table	gender	0.866	0.8283	140821	15647	156468	2	1.3
orig_mimic_tangent_b100_s42	gender	0.8425	0.8283	140821	15647	156468	2	1.2
bl_tabdiff	gender	0.7793	0.8283	140821	15647	156468	2	1.3
bl_tabddpm	gender	0.8109	0.8283	140821	15647	156468	2	1.3
bl_ctgan	gender	0.7806	0.8283	140821	15647	156468	2	1.4
anc_s42	insurance	0.7527	0.7583	138193	15377	138236	5	1.1
_verbatim_copy	gender	0.8283	0.8283	140821	15647	140821	2	1.1
bl_ctabgan_plus	gender	0.768	0.8283	140821	15647	156468	2	1.4
nocond_s123	insurance	0.7472	0.7583	138193	15377	138314	5	1.2
nocond_s456	insurance	0.7482	0.7583	138193	15377	138091	5	1.2
nocond_gc_s42	insurance	0.7513	0.7583	138193	15377	138317	5	1.2
nocond_gc_s123	insurance	0.745	0.7583	138193	15377	138256	5	1.1
nocond_gc_s456	insurance	0.7481	0.7583	138193	15377	138051	5	1.2
ph_h_rule_gc_s42	insurance	0.7485	0.7583	138193	15377	138175	5	1.2
ph_h_rule_gc_s456	insurance	0.7517	0.7583	138193	15377	138010	5	1.2
ph_h_rule_gc_s123	insurance	0.7496	0.7583	138193	15377	138050	5	1.2
ph_h_K8_s42	insurance	0.753	0.7583	138193	15377	138261	5	1.2
ph_z_rule_s42	insurance	0.7491	0.7583	138193	15377	138248	5	1.2
tsyn_s456	insurance	0.7468	0.7583	138193	15377	138069	5	1.2
orig_single_table	insurance	0.8471	0.7583	138193	15377	153594	5	1.3
orig_mimic_tangent_b100_s42	insurance	0.7729	0.7583	138193	15377	152253	5	1.2
bl_tabdiff	insurance	0.7284	0.7583	138193	15377	153611	5	1.3
bl_tabddpm	insurance	0.7381	0.7583	138193	15377	152452	5	1.3
bl_ctgan	insurance	0.699	0.7583	138193	15377	154480	5	1.3
_verbatim_copy	insurance	0.7583	0.7583	138193	15377	138193	5	1.2
bl_ctabgan_plus	insurance	0.7452	0.7583	138193	15377	154094	5	1.4
anc_s42	marital_status	0.7531	0.7545	133194	14774	133265	4	1.3
nocond_s123	marital_status	0.744	0.7545	133194	14774	133552	4	1.3
nocond_s456	marital_status	0.7465	0.7545	133194	14774	133366	4	1.3
nocond_gc_s42	marital_status	0.7452	0.7545	133194	14774	133421	4	1.2
nocond_gc_s123	marital_status	0.7456	0.7545	133194	14774	133484	4	1.3
nocond_gc_s456	marital_status	0.7492	0.7545	133194	14774	133354	4	1.3
ph_h_rule_gc_s42	marital_status	0.7463	0.7545	133194	14774	133268	4	1.3
ph_h_rule_gc_s123	marital_status	0.7472	0.7545	133194	14774	133522	4	1.3
ph_h_rule_gc_s456	marital_status	0.7449	0.7545	133194	14774	133148	4	1.3
ph_h_K8_s42	marital_status	0.7462	0.7545	133194	14774	133499	4	1.2
ph_z_rule_s42	marital_status	0.7463	0.7545	133194	14774	133529	4	1.3
tsyn_s456	marital_status	0.7494	0.7545	133194	14774	133077	4	1.3
orig_single_table	marital_status	0.8531	0.7545	133194	14774	148048	4	1.3
orig_mimic_tangent_b100_s42	marital_status	0.7899	0.7545	133194	14774	148367	4	1.4
bl_tabdiff	marital_status	0.6906	0.7545	133194	14774	147944	4	1.4
bl_tabddpm	marital_status	0.7369	0.7545	133194	14774	148912	4	1.3
_verbatim_copy	marital_status	0.7545	0.7545	133194	14774	133194	4	1.2
bl_ctgan	marital_status	0.7073	0.7545	133194	14774	149228	4	1.5
bl_ctabgan_plus	marital_status	0.7416	0.7545	133194	14774	148852	4	1.5
anc_s42	admission_type	0.9053	0.9083	140821	15647	140821	9	1.2
nocond_s123	admission_type	0.8962	0.9083	140821	15647	140821	9	1.3
nocond_s456	admission_type	0.898	0.9083	140821	15647	140821	9	1.2
nocond_gc_s42	admission_type	0.8992	0.9083	140821	15647	140821	9	1.2
nocond_gc_s123	admission_type	0.898	0.9083	140821	15647	140821	9	1.3
nocond_gc_s456	admission_type	0.8991	0.9083	140821	15647	140821	9	1.3
ph_h_rule_gc_s42	admission_type	0.8975	0.9083	140821	15647	140821	9	1.3
ph_h_rule_gc_s123	admission_type	0.899	0.9083	140821	15647	140821	9	1.3
ph_h_rule_gc_s456	admission_type	0.9008	0.9083	140821	15647	140821	9	1.2
ph_h_K8_s42	admission_type	0.8995	0.9083	140821	15647	140821	9	1.3
ph_z_rule_s42	admission_type	0.8995	0.9083	140821	15647	140821	9	1.3
tsyn_s456	admission_type	0.9013	0.9083	140821	15647	140821	9	1.3
orig_single_table	admission_type	0.9395	0.9083	140821	15647	156468	9	1.4
orig_mimic_tangent_b100_s42	admission_type	0.9144	0.9083	140821	15647	156468	9	1.4
bl_tabdiff	admission_type	0.871	0.9083	140821	15647	156468	9	1.6
bl_tabddpm	admission_type	0.8591	0.9083	140821	15647	156468	9	1.6
_verbatim_copy	admission_type	0.9083	0.9083	140821	15647	140821	9	1.4
bl_ctgan	admission_type	0.7908	0.9083	140821	15647	156468	9	1.8
bl_ctabgan_plus	admission_type	0.8746	0.9083	140821	15647	156468	9	1.7
anc_s42	admission_location	0.793	0.797	140821	15647	140821	11	1.5
nocond_s123	admission_location	0.7691	0.797	140821	15647	140821	11	1.5
nocond_s456	admission_location	0.7802	0.797	140821	15647	140821	11	1.5
nocond_gc_s42	admission_location	0.7767	0.797	140821	15647	140821	11	1.6
nocond_gc_s123	admission_location	0.7846	0.797	140821	15647	140821	11	1.5
nocond_gc_s456	admission_location	0.7751	0.797	140821	15647	140821	11	1.5
ph_h_rule_gc_s42	admission_location	0.7676	0.797	140821	15647	140821	11	1.5
ph_h_rule_gc_s123	admission_location	0.7753	0.797	140821	15647	140821	11	1.6
ph_h_rule_gc_s456	admission_location	0.7867	0.797	140821	15647	140821	11	1.5
ph_h_K8_s42	admission_location	0.7954	0.797	140821	15647	140821	11	1.5
tsyn_s456	admission_location	0.7848	0.797	140821	15647	140821	11	1.5
ph_z_rule_s42	admission_location	0.7771	0.797	140821	15647	140821	11	1.6
orig_single_table	admission_location	0.8888	0.797	140821	15647	156468	11	1.7
orig_mimic_tangent_b100_s42	admission_location	0.8164	0.797	140821	15647	156468	11	1.7
bl_tabdiff	admission_location	0.7344	0.797	140821	15647	156468	11	1.6
bl_tabddpm	admission_location	0.6513	0.797	140821	15647	156468	11	1.7
bl_ctabgan_plus	admission_location	0.767	0.797	140821	15647	156468	11	1.6
_verbatim_copy	admission_location	0.797	0.797	140821	15647	140821	11	1.3
bl_ctgan	admission_location	0.6336	0.797	140821	15647	156468	11	1.8
