## Supplementary Data S1 for "Revisiting TabGraphSyn: training boundaries and record-level conditioning in synthetic clinical data evaluation": cohort_summary_and_distance_attack_resolution.csv

cohort	n_records	n_train	n_holdout	n_H1	n_H3	encoded_dimension	tstr_target	trtr_holdout_auroc	distance_attack_resolution_r
TCGA	11648	10483	1165	388	389	189	vital status	0.9771	0.0501
ACTG 175	2139	1925	214	71	72	26	censoring indicator	0.9316	0.1170
WBCD	683	614	69	23	23	10	tumour class	0.9861	0.2071
MIMIC-IV	156468	140821	15647	5215	5217	104	in-hospital death	0.9976	0.0137
