## Supplementary Data S1 for "Revisiting TabGraphSyn: training boundaries and record-level conditioning in synthetic clinical data evaluation": fastcheck_q1q2_AIDS.csv

variant	n_syn	auc	ctrl_auc	excess	tpr	ks_mean	corr_rmse	tstr_old	trtr_old	tstr_ho	trtr_ho	run	kind	minutes	nn_vs_exact_agree	nn_kept_frac	dataset
full	2139	0.4962502286445949	0.450508607198748	0.0457416214458468	0.0212987012987013	0.0117217518339537	0.0141394557302414	0.9815	0.9477	0.9588	0.9316	aids_tangent_train_b025	cond	0.1			AIDS
subset_exact	1925	0.8405267971465156	0.5661189358372457	0.2744078613092698	0.2981818181818181	0.0113086913086913	0.0125255815753897	0.9793	0.9477	0.9437	0.9316	aids_tangent_train_b025	cond	0.1			AIDS
subset_nn	1931	0.8456045363087616	0.5062597809076682	0.3393447554010934	0.4259740259740259	0.0118808690015318	0.0131609566032877	0.98	0.9477	0.9378	0.9316	aids_tangent_train_b025	cond	0.1	0.95137914913511	0.9027582982702196	AIDS
full	2139	0.4875068593378452	0.3896713615023474	0.0978354978354977	0.0161038961038961	0.0102233904477943	0.0125158575641883	0.9799	0.9477	0.9595	0.9316	aids_embed_noise_a000_s42	cond	0.1			AIDS
subset_exact	1925	0.8758514724711908	0.5440140845070423	0.3318373879641485	0.3849350649350649	0.0104095904095904	0.0110215681666323	0.9772	0.9477	0.9435	0.9316	aids_embed_noise_a000_s42	cond	0.1			AIDS
subset_nn	1936	0.8957087982440094	0.5312989045383412	0.3644098937056682	0.6436363636363637	0.0112425074925074	0.0107433310586395	0.9812	0.9477	0.9445	0.9316	aids_embed_noise_a000_s42	cond	0.1	0.9611968209443664	0.9050958391771856	AIDS
full	2139	0.476283153466252	0.4156885758998435	0.0605945775664085	0.0181818181818181	0.0115993683735619	0.0136274862291602	0.972	0.9477	0.9656	0.9316	aids_tangent_train_b025_bs000	cond	0.1			AIDS
subset_exact	1925	0.8238741540149991	0.5481220657276995	0.2757520882872996	0.2519480519480519	0.0114085914085914	0.0120967415080097	0.9746	0.9477	0.9392	0.9316	aids_tangent_train_b025_bs000	cond	0.1			AIDS
subset_nn	1931	0.8480629229925004	0.5242566510172144	0.323806271975286	0.4436363636363636	0.0121824938396662	0.01191372925348	0.9722	0.9477	0.9358	0.9316	aids_tangent_train_b025_bs000	cond	0.1	0.95137914913511	0.9027582982702196	AIDS
full	2139	0.4991549295774647	0.49197965571205	0.0071752738654147	0.0311688311688311	0.0317130928912135	0.0270420927315692	0.9636	0.9477	0.9514	0.9316	aids_tangent_b100_s42	cond	0.1			AIDS
subset_exact	1925	0.6128553137003842	0.5279733959311425	0.0848819177692417	0.0394805194805194	0.0325074925074925	0.0276084836107001	0.9636	0.9477	0.9413	0.9316	aids_tangent_b100_s42	cond	0.1			AIDS
subset_nn	1913	0.6475141759648801	0.4964788732394366	0.1510353027254435	0.0961038961038961	0.0320864916578455	0.0284351221236629	0.9679	0.9477	0.9431	0.9316	aids_tangent_b100_s42	cond	0.1	0.879382889200561	0.8943431510051426	AIDS
full	2139	0.465739893908908	0.4205790297339593	0.0451608641749486	0.014025974025974	0.013224241863793	0.0140638538558119	0.9646	0.9477	0.9442	0.9316	aids_tangent_train_b050_bs000	cond	0.1			AIDS
subset_exact	1925	0.7716919700018292	0.5522300469483568	0.2194619230534724	0.0425974025974026	0.0132867132867132	0.013283809153666	0.964	0.9477	0.9371	0.9316	aids_tangent_train_b050_bs000	cond	0.1			AIDS
subset_nn	1929	0.8020486555697823	0.5307120500782473	0.271336605491535	0.1922077922077922	0.013336979246777	0.0131643838797326	0.9703	0.9477	0.9406	0.9316	aids_tangent_train_b050_bs000	cond	0.1	0.9336138382421691	0.9018232819074332	AIDS
full	2139	0.5165831351746846	0.5279733959311425	-0.0113902607564578	0.0155844155844155	0.0148080437561503	0.017766625692919	0.9725	0.9477	0.9461	0.9316	aids_tangent_train_b100	cond	0.1			AIDS
subset_exact	1925	0.6544503383940004	0.5211267605633803	0.1333235778306201	0.0571428571428571	0.0153446553446553	0.0172518192121348	0.9655	0.9477	0.9421	0.9316	aids_tangent_train_b100	cond	0.1			AIDS
subset_nn	1916	0.7081763307115418	0.5359937402190924	0.1721825904924494	0.1096103896103896	0.0157306889352818	0.0177707291172679	0.9709	0.9477	0.9373	0.9316	aids_tangent_train_b100	cond	0.1	0.9097709209911172	0.8957456755493222	AIDS
full	2139	0.5026449606731297	0.4708528951486698	0.0317920655244599	0.0098701298701298	0.0160211270730204	0.0180705836597949	0.9655	0.9477	0.94	0.9316	aids_tangent_train_b100_bs000	cond	0.1			AIDS
subset_exact	1925	0.6505871593195537	0.5086071987480438	0.1419799605715098	0.0212987012987013	0.0158641358641358	0.0180612663899629	0.9651	0.9477	0.9359	0.9316	aids_tangent_train_b100_bs000	cond	0.1			AIDS
subset_nn	1935	0.7040717029449424	0.5013693270735524	0.2027023758713899	0.1449350649350649	0.0159719350417024	0.0185420908779872	0.9655	0.9477	0.9314	0.9316	aids_tangent_train_b100_bs000	cond	0.1	0.9027582982702196	0.9046283309957924	AIDS
full	2139	0.5358697640387782	0.542057902973396	-0.0061881389346177	0.0197402597402597	0.0148386816549509	0.0202136492478586	0.9567	0.9477	0.9374	0.9316	aids_tangent_train_b150	cond	0.1			AIDS
subset_exact	1925	0.6106749588439729	0.5324726134585289	0.078202345385444	0.0592207792207792	0.0149050949050949	0.0198201145859049	0.9647	0.9477	0.941	0.9316	aids_tangent_train_b150	cond	0.1			AIDS
subset_nn	1933	0.67478324492409	0.5610328638497653	0.1137503810743247	0.2077922077922078	0.0156304740267492	0.019722184614879	0.9549	0.9477	0.9413	0.9316	aids_tangent_train_b150	cond	0.1	0.8747078073866292	0.903693314633006	AIDS
full	2139	0.5063105908176331	0.4933489827856025	0.0129616080320305	0.0322077922077922	0.0165803994976505	0.0209778362671962	0.9601	0.9477	0.9353	0.9316	aids_tangent_train_b150_bs000	cond	0.1			AIDS
subset_exact	1925	0.6023998536674593	0.5217136150234742	0.080686238643985	0.0659740259740259	0.0165434565434565	0.0216016712415405	0.9639	0.9477	0.9422	0.9316	aids_tangent_train_b150_bs000	cond	0.1			AIDS
subset_nn	1935	0.6617596488019024	0.5121283255086071	0.1496313232932953	0.0675324675324675	0.015945346643021	0.0215067131938737	0.9587	0.9477	0.943	0.9316	aids_tangent_train_b150_bs000	cond	0.1	0.8784478728377747	0.9046283309957924	AIDS
full	2139	0.5325333821108469	0.5283646322378717	0.0041687498729752	0.0259740259740259	0.0183455441239452	0.0217763834726359	0.9565	0.9477	0.936	0.9316	aids_tangent_train_b200	cond	0.1			AIDS
subset_exact	1925	0.5845107005670387	0.524452269170579	0.0600584313964597	0.069090909090909	0.0176623376623376	0.021319087992872	0.9655	0.9477	0.9429	0.9316	aids_tangent_train_b200	cond	0.1			AIDS
subset_nn	1933	0.6459923175416133	0.5291471048513301	0.1168452126902832	0.1122077922077922	0.0182238248042697	0.021680384375247	0.9603	0.9477	0.9479	0.9316	aids_tangent_train_b200	cond	0.1	0.8625525946704067	0.903693314633006	AIDS
full	2139	0.5195756356319736	0.5236697965571205	-0.0040941609251469	0.028051948051948	0.0177442940416292	0.0227063755498849	0.9588	0.9477	0.9537	0.9316	aids_tangent_train_b200_bs000	cond	0.1			AIDS
subset_exact	1925	0.5770404243643681	0.5356025039123631	0.041437920452005	0.0462337662337662	0.0174825174825174	0.0230362781153511	0.9587	0.9477	0.9327	0.9316	aids_tangent_train_b200_bs000	cond	0.1			AIDS
subset_nn	1921	0.6359392719956101	0.5080203442879498	0.1279189277076602	0.0981818181818181	0.0172906531261554	0.0250732730994538	0.9559	0.9477	0.9397	0.9316	aids_tangent_train_b200_bs000	cond	0.1	0.857877512856475	0.898083216456288	AIDS
full	2139	0.5150905432595574	0.5393192488262911	-0.0242287055667337	0.0155844155844155	0.0209092076693759	0.0247485036393347	0.953	0.9477	0.9379	0.9316	aids_tangent_train_b300	cond	0.1			AIDS
subset_exact	1925	0.5371867569050668	0.5436228482003129	-0.0064360912952461	0.014025974025974	0.0204395604395604	0.024730038607149	0.9525	0.9477	0.9416	0.9316	aids_tangent_train_b300	cond	0.1			AIDS
subset_nn	1929	0.6451070056703859	0.5823552425665102	0.0627517631038757	0.0716883116883116	0.0201195693886207	0.024256777947799	0.9553	0.9477	0.9327	0.9316	aids_tangent_train_b300	cond	0.1	0.8382421692379617	0.9018232819074332	AIDS
full	2139	0.5423596122187672	0.5348200312989045	0.0075395809198626	0.0197402597402597	0.0230628464569558	0.0276560339056961	0.9541	0.9477	0.9292	0.9316	uncond	ref	0.0			AIDS
subset_random	1925	0.5401060910920066	0.5322769953051644	0.0078290957868422	0.0176623376623376	0.023096903096903	0.0287152639195941	0.9569	0.9477	0.933	0.9316	uncond	ref	0.0			AIDS
full	2139	0.5160124382659594	0.5410798122065728	-0.0250673739406133	0.0259740259740259	0.0199022202668766	0.0275584647514669	0.9637	0.9477	0.9352	0.9316	uncond_s123	ref	0.0			AIDS
subset_random	1925	0.5066398390342053	0.5199530516431925	-0.0133132126089872	0.0249350649350649	0.0197602397602397	0.0283532565815469	0.9601	0.9477	0.9495	0.9316	uncond_s123	ref	0.0			AIDS
full	2139	0.53390159136638	0.5780516431924883	-0.0441500518261082	0.028051948051948	0.0208345277910495	0.0265359945023686	0.9589	0.9477	0.9394	0.9316	aids_tangent_train_b300_bs000	cond	0.1			AIDS
subset_exact	1925	0.5678361075544174	0.5831377151799688	-0.0153016076255514	0.0415584415584415	0.0207192807192807	0.0275738124101636	0.9557	0.9477	0.9436	0.9316	aids_tangent_train_b300_bs000	cond	0.1			AIDS
subset_nn	1946	0.6103969270166454	0.531885758998435	0.0785111680182103	0.0441558441558441	0.0208514507075658	0.0276788155219251	0.9594	0.9477	0.9374	0.9316	aids_tangent_train_b300_bs000	cond	0.1	0.8461898083216456	0.9097709209911172	AIDS
full	2139	0.4875068593378452	0.3896713615023474	0.0978354978354977	0.0161038961038961	0.0102233904477943	0.0125158575641883	0.9799	0.9477	0.9595	0.9316	aug_1x	cond	0.1			AIDS
subset_exact	1925	0.8758514724711908	0.5440140845070423	0.3318373879641485	0.3849350649350649	0.0104095904095904	0.0110215681666323	0.9772	0.9477	0.9435	0.9316	aug_1x	cond	0.1			AIDS
subset_nn	1936	0.8957087982440094	0.5312989045383412	0.3644098937056682	0.6436363636363637	0.0112425074925074	0.0107433310586395	0.9812	0.9477	0.9445	0.9316	aug_1x	cond	0.1	0.9611968209443664	0.9050958391771856	AIDS
full	1925	1.0	0.5183881064162754	0.4816118935837246	1.0	0.0	0.0	0.9994	0.9477	0.9316	0.9316	_verbatim_copy	ctrl				AIDS
full	2139	0.4896725809401865	0.5483176838810642	-0.0586451029408776	0.0259740259740259	0.0188915806026605	0.0279054181610302	0.9564	0.9477	0.9437	0.9316	uncond_s456	ref	0.0			AIDS
subset_random	1925	0.4957234314980794	0.548904538341158	-0.0531811068430786	0.0238961038961038	0.019040959040959	0.0274819431505277	0.9597	0.9477	0.9499	0.9316	uncond_s456	ref	0.0			AIDS
full	2139	0.5757673312602891	0.5735524256651018	0.0022149055951873	0.0774025974025974	0.0165901699983046	0.0272981025848235	0.9504	0.9477	0.9356	0.9316	uncond_s789	ref	0.0			AIDS
subset_random	1925	0.5792280958478141	0.5614241001564945	0.0178039956913196	0.0732467532467532	0.0172627372627372	0.0276039035454524	0.9509	0.9477	0.9319	0.9316	uncond_s789	ref	0.0			AIDS
full	2139	0.5539418328150724	0.5892018779342723	-0.0352600451191998	0.0181818181818181	0.0173821690231227	0.0310549018798259	0.9498	0.9477	0.9419	0.9316	uncond_s1024	ref	0.0			AIDS
subset_random	1925	0.5564660691421255	0.5698356807511736	-0.0133696116090481	0.0337662337662337	0.0166833166833166	0.0318500990365662	0.9567	0.9477	0.9393	0.9316	uncond_s1024	ref	0.0			AIDS
