## Supplementary Data S1 for "Revisiting TabGraphSyn: training boundaries and record-level conditioning in synthetic clinical data evaluation": fastcheck_q1q2_MIMIC.csv

variant	n_syn	auc	ctrl_auc	excess	tpr	ks_mean	corr_rmse	tstr_old	trtr_old	tstr_ho	trtr_ho	run	kind	minutes	dataset
full	156468	0.498623292553871	0.4986882437403643	-6.495118649330056e-05	0.0102328487938588	0.0147810153331322	0.0076713057458051	0.9987	0.9984	0.9984	0.9976	mimic_tangent_train_b050_bs000	cond	7.7	MIMIC
subset_exact	140821	0.6744528666411218	0.4990856281303232	0.1753672385107986	0.0390282699313312	0.0147828330528353	0.0075916391727647	0.9986	0.9984	0.9978	0.9976	mimic_tangent_train_b050_bs000	cond	7.7	MIMIC
full	156468	0.5011585721898242	0.5019606599929318	-0.0008020878031076	0.0100766220947159	0.0167357684260512	0.0079125582819728	0.9986	0.9984	0.9981	0.9976	mimic_tangent_train_b100_bs000	cond	7.8	MIMIC
subset_exact	140821	0.6374717206764116	0.498602437528612	0.1388692831477995	0.027084028660498	0.0166788570833422	0.0078243238292148	0.9987	0.9984	0.9978	0.9976	mimic_tangent_train_b100_bs000	cond	7.8	MIMIC
full	156468	0.499953671900361	0.4990724879629634	0.0008811839373975	0.0125833504945995	0.0169312995627509	0.007767527813731	0.9986	0.9984	0.9984	0.9976	mimic_tangent_train_b100	cond	7.9	MIMIC
subset_exact	140821	0.6363207685040929	0.4995974330545228	0.13672333544957	0.0331413638590835	0.0169259793165318	0.0077192730943029	0.9987	0.9984	0.9981	0.9976	mimic_tangent_train_b100	cond	7.9	MIMIC
full	156468	0.503276782504527	0.5004744794977553	0.0028023030067717	0.0108080470952485	0.0446073001985812	0.0203291493157182	0.9985	0.9984	0.998	0.9976	mimic_tangent_train_b150	cond	7.7	MIMIC
subset_exact	140821	0.5232801338960718	0.500644088734907	0.0226360451611647	0.0115181684549889	0.0446102972331304	0.0202235435445801	0.9983	0.9984	0.9979	0.9976	mimic_tangent_train_b150	cond	7.7	MIMIC
full	156468	0.4991487476369827	0.5000591031863344	-0.0009103555493517	0.0118519254940669	0.019037835436874	0.0073901455751116	0.9986	0.9984	0.9983	0.9976	mimic_tangent_train_b200	cond	7.9	MIMIC
subset_exact	140821	0.616597872156409	0.5016647397484182	0.1149331324079908	0.0246128063286015	0.0190468751109564	0.0073710861011505	0.9987	0.9984	0.998	0.9976	mimic_tangent_train_b200	cond	7.9	MIMIC
full	156468	0.5019622028476575	0.5018981752810112	6.402756664625198e-05	0.0110849944255473	0.0444602471120997	0.0201462552959241	0.9984	0.9984	0.9979	0.9976	mimic_tangent_train_b150_bs000	cond	8.0	MIMIC
subset_exact	140821	0.5215126003001315	0.5003203444157321	0.0211922558843993	0.0131088403008074	0.0443660154853797	0.0200475892919529	0.9984	0.9984	0.9978	0.9976	mimic_tangent_train_b150_bs000	cond	8.0	MIMIC
full	156468	0.5014720965573323	0.4997780873833994	0.0016940091739328	0.0089688327735209	0.0191119085389544	0.0077363117484215	0.9987	0.9984	0.9982	0.9976	mimic_tangent_train_b200_bs000	cond	7.5	MIMIC
subset_exact	140821	0.6159587581667276	0.4984598988740071	0.1174988592927205	0.0245204905518353	0.0189929058876162	0.0077173985043564	0.9986	0.9984	0.998	0.9976	mimic_tangent_train_b200_bs000	cond	7.5	MIMIC
full	156468	0.4974904304338324	0.4975620670751329	-7.163664130044323e-05	0.011766710930898	0.0195734599470416	0.0078353092164626	0.9986	0.9984	0.9982	0.9976	mimic_tangent_train_b300	cond	7.6	MIMIC
subset_exact	140821	0.6003881865136542	0.4994553354684726	0.1009328510451815	0.0241583286583677	0.0195633700466076	0.0078284386051294	0.9986	0.9984	0.998	0.9976	mimic_tangent_train_b300	cond	7.6	MIMIC
full	156468	0.502515183133388	0.5007886673315775	0.0017265158018106	0.0097002577740535	0.0196384595182424	0.0078413011924832	0.9987	0.9984	0.9982	0.9976	mimic_tangent_train_b300_bs000	cond	7.6	MIMIC
subset_exact	140821	0.6003314190172665	0.4980049182819424	0.102326500735324	0.0212397298698347	0.0195079805805478	0.0077602964927969	0.9986	0.9984	0.9978	0.9976	mimic_tangent_train_b300_bs000	cond	7.6	MIMIC
full	140821	1.0	0.5019846247177391	0.4980153752822609	1.0	0.0	0.0	1.0	0.9984	0.9976	0.9976	_verbatim_copy	ctrl		MIMIC
full	156468	0.5030939122970708	0.5033492908260865	-0.0002553785290156	0.0122637958827163	0.0141629120584444	0.0079631249066841	0.9988	0.9984	0.9987	0.9976	single_table	cond	7.4	MIMIC
subset_exact	140821	0.7272232532977086	0.502382744221956	0.2248405090757527	0.0680154238359335	0.0141356757869919	0.0078376608577539	0.9988	0.9984	0.9981	0.9976	single_table	cond	7.4	MIMIC
full	156468	0.5026950753247105	0.5000946827164162	0.0026003926082942	0.0129881196696515	0.0148421394749984	0.0114027599579194	0.9984	0.9984	0.9979	0.9976	uncond_test	ref	7.7	MIMIC
subset_random	140821	0.5025085122138457	0.4997222003219433	0.0027863118919024	0.0123561116594826	0.0149982365319566	0.0119269602958752	0.9984	0.9984	0.9979	0.9976	uncond_test	ref	7.7	MIMIC
full	156468	0.4992294788356703	0.4994896285486032	-0.0002601497129329	0.0093238934533911	0.0345364007679215	0.0202422997292075	0.9986	0.9984	0.9982	0.9976	mimic_tangent_b100_s42_seed123	cond	42.9	MIMIC
subset_exact	140821	0.5484708516934824	0.5013814083355708	0.0470894433579116	0.0149622570497297	0.0345142651545815	0.0201775496601457	0.9987	0.9984	0.998	0.9976	mimic_tangent_b100_s42_seed123	cond	42.9	MIMIC
full	156468	0.4976265449709746	0.5000807339233728	-0.0024541889523982	0.0131940548639762	0.0346892710784666	0.0200941365727815	0.9986	0.9984	0.9981	0.9976	mimic_tangent_b100_s42_seed456	cond	43.9	MIMIC
subset_exact	140821	0.5481313190460684	0.5004724027999767	0.0476589162460916	0.016900888361821	0.0347637544589703	0.0201534725095983	0.9986	0.9984	0.998	0.9976	mimic_tangent_b100_s42_seed456	cond	43.9	MIMIC
full	156468	0.5009007389027215	0.4998101383650434	0.001090600537678	0.0139396822917036	0.0345881420233915	0.0202172150646356	0.9985	0.9984	0.9982	0.9976	mimic_tangent_b100_s42	cond	45.2	MIMIC
subset_exact	140821	0.5462878807618136	0.4983960358228529	0.0478918449389606	0.0168369774394444	0.0346406667566153	0.0202982065959775	0.9985	0.9984	0.9979	0.9976	mimic_tangent_b100_s42	cond	45.2	MIMIC
full	156468	0.5015251582142559	0.5011256437073943	0.0003995145068615	0.0127466784073398	0.0346099798663514	0.0203129491790643	0.9985	0.9984	0.9983	0.9976	mimic_tangent_b100_s42_seed789	cond	45.4	MIMIC
subset_exact	140821	0.5486177821346715	0.5007921407464461	0.0478256413882254	0.0158712123901974	0.0345971126465512	0.0203537826978133	0.9986	0.9984	0.998	0.9976	mimic_tangent_b100_s42_seed789	cond	45.4	MIMIC
full	156468	0.5004744829395658	0.5010659708075101	-0.0005914878679443	0.0106092131145212	0.0343393631398999	0.0203412849175195	0.9985	0.9984	0.9979	0.9976	mimic_tangent_b100_s42_seed1024	cond	45.4	MIMIC
subset_exact	140821	0.5478030836601328	0.5006513296103472	0.0471517540497855	0.0176465157895484	0.0344853868859521	0.02036510054319	0.9984	0.9984	0.9979	0.9976	mimic_tangent_b100_s42_seed1024	cond	45.4	MIMIC
