## Supplementary Data S1 for "Revisiting TabGraphSyn: training boundaries and record-level conditioning in synthetic clinical data evaluation": fidelity_tests_vs_clean_tabsyn_2026-11-05.csv

ds	arm	metric	arm_mean	tsyn_mean	p
TCGA	ph_h_rule	ks_mean_ho	0.022395226169708304	0.0235592444310339	0.6228349823042463
TCGA	ph_h_rule	corr_rmse_ho	0.028108076763278003	0.0321038312307197	0.43436118754048486
TCGA	ph_z_rule	ks_mean_ho	0.0202321818948779	0.0235592444310339	0.31964080597398553
TCGA	ph_z_rule	corr_rmse_ho	0.033324529712192165	0.0321038312307197	0.5190184398296789
TCGA	anc	ks_mean_ho	0.021633767157863137	0.0235592444310339	0.17963222793063768
TCGA	anc	corr_rmse_ho	0.03425849590515747	0.0321038312307197	0.20688909518479853
AIDS	ph_h_rule	ks_mean_ho	0.04544514675355793	0.051482411669327495	0.149861620830191
AIDS	ph_h_rule	corr_rmse_ho	0.07272943437605286	0.0717919832779536	0.500453951716702
AIDS	ph_z_rule	ks_mean_ho	0.04319770572107017	0.051482411669327495	0.07556982840351843
AIDS	ph_z_rule	corr_rmse_ho	0.07417802849588004	0.0717919832779536	0.2511484557982663
AIDS	anc	ks_mean_ho	0.0408925342570202	0.051482411669327495	0.05565689027358848
AIDS	anc	corr_rmse_ho	0.0693983310945517	0.0717919832779536	0.09013299904312821
WBCD	ph_h_rule	ks_mean_ho	0.09499913452611368	0.09581425356811274	0.9604760401690323
WBCD	ph_h_rule	corr_rmse_ho	0.09453988965629216	0.10394711974977011	0.14599779065945903
WBCD	ph_z_rule	ks_mean_ho	0.10086862106406076	0.09581425356811274	0.7777694930537453
WBCD	ph_z_rule	corr_rmse_ho	0.09634041489859636	0.10394711974977011	0.335947633144994
WBCD	anc	ks_mean_ho	0.08779603140883406	0.09581425356811274	0.49498912743307183
WBCD	anc	corr_rmse_ho	0.0923076778603014	0.10394711974977011	0.1121406628566297
