## Supplementary Data S1 for "Revisiting TabGraphSyn: training boundaries and record-level conditioning in synthetic clinical data evaluation": gm_results_2026-11-05.csv

arm	run	diverged	tstr_ho	ks_mean_ho	corr_rmse_ho	excess	dcr_med	best_epoch	last_epoch	last_loss
TabSyn(BB)	tsyn_s42	False	0.9545	0.02212424039083919	0.03335535452411691	0.02024582317354834	0.47274086524801134
TabSyn(BB)	tsyn_s123	False	0.9501	0.023144539350241678	0.029718541648527125	0.03292063200084788	0.4960059954276726
TabSyn(BB)	tsyn_s456	False	0.9455	0.025408953552021062	0.0332375975195151	0.02346411424428857	0.4898347296490775
A	gmA_s42	False	0.9568	0.022306460613320797	0.035078579927466144	0.02088347242619759	0.43828548742994766	1429.0	2278.0	0.235
A	gmA_s123	False	0.9491	0.025477374158611156	0.03322864186124018	0.02064953690300486	0.45890681323018423	2393.0	2948.0	0.216
A	gmA_s456	False	0.9451	0.02870819258157189	0.0371555951368628	0.032083957663853746	0.4591655453738026	1867.0	2397.0	0.224
B	gmB_s42	False	0.9551	0.0368844059398847	0.04412295588514011	0.027336216351424136	0.38836338926127206	1429.0	2268.0	0.207
B	gmB_s123	False	0.9505	0.034916355480915554	0.0400658592019265	0.03242860818415716	0.4048226451022806	1366.0	2948.0	0.212
B	gmB_s456	False	0.9408	0.03661799463590961	0.04475362334042947	0.023899115655053094	0.41494594066515156	1867.0	2397.0	0.223
ctrl	gmctrl_s42	False	0.9545	0.02212424039083919	0.03335535452411691	0.02024582317354834	0.47274086524801134	1648.0	2310.0	0.224
