## Supplementary Data S1 for "Revisiting TabGraphSyn: training boundaries and record-level conditioning in synthetic clinical data evaluation": headroom_above_clean_tabsyn_2026-11-05.csv

dataset	n_tsyn	trtr_ho	tsyn_tstr_ho	tstr_headroom	tsyn_tstr_sd	floor_ks_ho	tsyn_ks_ho	ks_headroom	floor_corr_ho	tsyn_corr_ho	corr_headroom	ours_ks_ho	ours_corr_ho
TCGA	3	0.9771	0.9500333333333333	0.027066666666666683	0.0045003703551300496	0.019284752464546	0.0235592444310339	0.0042744919664878984	0.0337016401303621	0.0321038312307197	-0.0015978088996424014	0.022755174021786267	0.0308666076446896
AIDS	3	0.9316	0.9342333333333334	-0.0026333333333333764	0.010583162728283706	0.0370253111374606	0.051482411669327495	0.014457100531866898	0.0678651262174701	0.0717919832779536	0.003926857060483499	0.04793508672013339	0.074858721848309
WBCD	3	0.9861	0.983	0.0030999999999999917	0.005350700888668697	0.0858046546759193	0.09581425356811274	0.010009598892193439	0.0908000768965057	0.10394711974977011	0.013147042853264415	0.10235015499850507	0.09252606264570283
MIMIC	1	0.9976	0.9979	-0.00029999999999996696		0.0061839503468392	0.0151385837187565	0.008954633371917299	0.0092436757425158	0.0143116335248127	0.005067957782296899	0.018387678246589947	0.01374847297657365
