## Supplementary Data S1 for "Revisiting TabGraphSyn: training boundaries and record-level conditioning in synthetic clinical data evaluation": metric_calibration_dcr.csv

generator	AIDS-like	TCGA-like	WBCD-like	mean
exact copy (total memorisation)	0.2463	0.25	0.2374	0.2446
copy + 0.1 sd noise	0.2544	0.2581	0.2421	0.2515
copy + 0.5 sd noise	0.385	0.4027	0.3576	0.3818
independent draw (ideal)	0.4921	0.4939	0.5067	0.4976
over-dispersed (1.5x)	0.9285	0.9874	0.9538	0.9566
