## Supplementary Data S1 for "Revisiting TabGraphSyn: training boundaries and record-level conditioning in synthetic clinical data evaluation": mia_results_2026-09-23.csv

dataset	arm	label	md5	n_syn	auc_d1	auc_dk	tpr_d1	tpr_dk	med_member	med_nonmember	ctrl_auc_d1	ctrl_tpr_d1	domias_auc	domias_tpr	ctrl_domias_auc	fpr_target	fpr_floor	min	excess_auc
TCGA	ours sampling per-dataset	tcga_tangent_b035_s42	498d06ef804d	11648	0.5007236802638735	0.4927259500162757	0.0167890870933892	0.0053419822569875	0.2132177203893661	0.2134578675031662	0.4999801234993242	0.0154241645244215	0.4960075271598296	0.0104931794333683	0.482916147669149	0.01	0.0025773195876288	0.1	0.0007
TCGA	ours train-time	tcga_tangent_train_b050_bs050	cf5a922b926c	11648	0.501788364273625	0.495529458101531	0.0163121243918725	0.0144996661261089	0.2492222636938095	0.2432130575180053	0.499827736994143	0.0102827763496143	0.5018960496670604	0.0122102451588285	0.4831480401770333	0.01	0.0025773195876288	0.1	0.002
TCGA	baseline TabDiff	baseline_tabdiff	90b9bc44a9ee	10483	0.512739944200281	0.5127561707664151	0.0126872078603453	0.0041858246685109	0.3786639869213104	0.390429675579071	0.4698804759759362	0.0077120822622107	0.5012737854415248	0.0192692931412763	0.4835256936898736	0.01	0.0025773195876288	0.1	0.0429
TCGA	baseline TabSyn	baseline_tabsyn	443afd6d6332	11648	0.4962812889990765	0.4895162860635432	0.0139273108842888	0.0117218353524754	0.3982069194316864	0.3829291611909866	0.4872061590650094	0.0154241645244215	0.5066283064087069	0.0051511971763808	0.4895350223941907	0.01	0.0025773195876288	0.1	0.0091
TCGA	baseline TabDDPM	baseline_tabddpm	b3dda7e916b4	10483	0.530317986607674	0.5164900019766908	0.0104931794333683	0.0181245826576361	0.4084823131561279	0.5095365047454834	0.4800174913205948	0.0025706940874035	0.4978576015561768	0.0061051225794142	0.4700693027323562	0.01	0.0025773195876288	0.1	0.0503
TCGA	no defence	aug_1x_baseline	bd3f525a6d55	11648	0.4769807720108452	0.4924936150920833	0.0080129733854812	0.0135457407230754	0.1504897326231002	0.1406822204589843	0.4709604325126547	0.0051413881748071	0.4943278317078903	0.0103023943527616	0.4894091378899107	0.01	0.0025773195876288	0.1	0.006
TCGA	ours sampling global	tcga_tangent_b100_s42	5af7ed13f352	11648	0.5073795226635958	0.5027384788921878	0.0182085280931031	0.0117332824573118	0.3316535055637359	0.3579088151454925	0.5025905705880794	0.0128534704370179	0.5060544760245109	0.0124010302394352	0.4635034320091166	0.01	0.0025773195876288	0.1	0.0048
AIDS	no defence	aug_1x_baseline	8013a9af1ad6	2139	0.4875068593378452	0.5337552588256813	0.0161038961038961	0.0171428571428571	0.9308265447616576	0.971594512462616	0.3896713615023474	0.0138888888888888	0.4974135723431498	0.0467532467532467	0.50802034428795	0.0140845070422535	0.0140845070422535	0.0	0.0978
AIDS	ours sampling global	aids_tangent_b100_s42	6c3cee133754	2139	0.4991549295774647	0.5161368209255534	0.0311688311688311	0.0129870129870129	2.039925098419189	1.9765450954437256	0.49197965571205	0.0	0.5012109017742821	0.0342857142857142	0.4902190923317683	0.0140845070422535	0.0140845070422535	0.0	0.0072
AIDS	ours train-time	aids_tangent_train_b300_bs050	dc8ec0a8c28a	2139	0.5479129321382843	0.5423157124565575	0.0166233766233766	0.0275324675324675	2.4513468742370605	2.7872047424316406	0.5712050078247262	0.0	0.4651765136272179	0.0602597402597402	0.4434663536776213	0.0140845070422535	0.0140845070422535	0.0	-0.0233
AIDS	baseline TabSyn	baseline_tabsyn	ebb1c42e7eac	2139	0.5437863544905798	0.5496542893725993	0.0467532467532467	0.0171428571428571	2.5195257663726807	2.642279863357544	0.5401017214397497	0.0277777777777777	0.4749076275836839	0.0446753246753246	0.4847417840375587	0.0140845070422535	0.0140845070422535	0.0	0.0037
AIDS	baseline TabDiff	baseline_tabdiff	445eda2a01e7	1925	0.5979952441924272	0.5674702762026705	0.08	0.0259740259740259	2.4446256160736084	2.738208055496216	0.5729655712050079	0.0555555555555555	0.4773879641485275	0.0488311688311688	0.4761345852895148	0.0140845070422535	0.0140845070422535	0.0	0.025
AIDS	baseline TabDDPM	baseline_tabddpm	034b1c9690b0	1925	0.802319370770075	0.6907261752332174	0.6098701298701299	0.1438961038961038	0.3373218178749084	2.7570595741271973	0.5199530516431925	0.0138888888888888	0.4847338576916041	0.0192207792207792	0.4818075117370892	0.0140845070422535	0.0140845070422535	0.0	0.2824
AIDS	baseline CTGAN	baseline_ctgan	ddd964f56421	2139	0.4983427839765867	0.5090470093286994	0.0259740259740259	0.0218181818181818	2.7480180263519287	2.7690136432647705	0.4956964006259781	0.0	0.4407609292116334	0.0405194805194805	0.4949139280125196	0.0140845070422535	0.0140845070422535	0.0	0.0026
TCGA	baseline CTGAN	baseline_ctgan	d59f5c961a2c	11648	0.4839059508226869	0.4854198156858773	0.0110655346751884	0.0127826004006486	2.7555091381073	2.400731086730957	0.5087456602973525	0.0205655526992287	0.4949813197803808	0.0051511971763808	0.5040779953886518	0.01	0.0025773195876288	0.2	-0.0248
AIDS	baseline CTAB-GAN+	baseline_ctabgan_plus	882730e7b4df	2139	0.52232668739711	0.5309164075361259	0.0212987012987013	0.0187012987012987	2.905402898788452	3.1726770401000977	0.5469483568075119	0.0138888888888888	0.4701591366380098	0.027012987012987	0.4591158059467918	0.0140845070422535	0.0140845070422535	0.0	-0.0246
WBCD	no defence	aug_1x_baseline	205fa9ad2006	683	0.5199688429400935	0.5660671293017987	0.0452768729641693	0.0463006049325267	0.0	0.0	0.5652173913043479	0.05	0.4796770995609687	0.0635179153094462	0.5094517958412098	0.0434782608695652	0.0434782608695652	0.0	-0.0452
WBCD	ours sampling global	wbcd_tangent_b100_s42	54608fd20e3f	683	0.5819997167540008	0.565677666052967	0.0537459283387622	0.0464169381107491	0.3263402879238128	0.6989592909812927	0.5718336483931947	0.0434782608695652	0.4618326016145022	0.0276872964169381	0.5000000000000001	0.0434782608695652	0.0434782608695652	0.0	0.0102
WBCD	ours train-time	wbcd_tangent_train_b300_bs050	754812811006	683	0.5075414247273757	0.555587027333239	0.045158424637252	0.0491313789359392	0.2645946145057678	0.326970100402832	0.4886578449905482	0.0434782608695652	0.4905820705282538	0.0439739413680781	0.4829867674858222	0.0434782608695652	0.0434782608695652	0.0	0.0189
WBCD	baseline TabSyn	baseline_tabsyn	cbb1180f3589	683	0.4946537317660388	0.563730349808809	0.0382736156351791	0.0488599348534201	0.0	0.0	0.4499054820415878	0.0341614906832298	0.4771986970684039	0.0325732899022801	0.5094517958412098	0.0434782608695652	0.0434782608695652	0.0	0.0447
TCGA	baseline CTAB-GAN+	baseline_ctabgan_plus	9c7bc3736293	11648	0.5011266399895363	0.5053044890549353	0.0072498330630544	0.0071544405227511	0.7139489650726318	0.7406460642814636	0.5065062412212122	0.0051413881748071	0.5087050610168058	0.0139273108842888	0.4846917817295206	0.01	0.0025773195876288	0.1	-0.0054
WBCD	baseline TabDiff	baseline_tabdiff	d89fc53024f6	614	0.568934995043195	0.5639427843081716	0.0432759422987436	0.0436482084690553	0.4235406829757924	1.0941558422373183	0.5	0.031055900621118	0.5129585044611245	0.0374592833876221	0.5094517958412098	0.0434782608695652	0.0434782608695652	0.0	0.0689
WBCD	baseline CTGAN	baseline_ctgan	72cfef474407	683	0.6020393711938818	0.5636949440589152	0.058864588180549	0.013029315960912	0.340709313750267	1.190543772608626	0.5094517958412098	0.0372670807453416	0.4919274890242175	0.0618892508143322	0.5340264650283554	0.0434782608695652	0.0434782608695652	0.0	0.0926
WBCD	baseline TabDDPM	baseline_tabddpm	b3fd2989ebc7	614	0.5843010904970968	0.5795567200113297	0.0588355048859934	0.1498371335504886	0.3109826445579529	0.862448110364339	0.4952741020793951	0.0380434782608695	0.5453193598640419	0.0716612377850162	0.5945179584120983	0.0434782608695652	0.0434782608695652	0.0	0.089
WBCD	baseline CTAB-GAN+	baseline_ctabgan_plus	b50b6d05e986	683	0.5215975074352075	0.5413893216258321	0.0295486272684969	0.022801302931596	0.5374560134336483	0.825752902510256	0.4536862003780718	0.0248447204968944	0.4378275031865175	0.0732899022801303	0.505671077504726	0.0434782608695652	0.0434782608695652	0.0	0.0679
AIDS	positive control (verbatim copy of train)	_calib_verbatim_copy	verbatim	1925	1.0	0.7649606731296872	1.0	0.1122077922077922	0.0	2.615757703781128	0.5183881064162754	0.0277777777777777	0.4418364733857691	0.0441558441558441	0.4769170579029734	0.0140845070422535	0.0140845070422535	0.0	0.4816
WBCD	positive control (verbatim copy of train)	_calib_verbatim_copy	verbatim	614	0.8260869565217391	0.6164141056507577	0.125	0.0444392740809678	0.0	0.7146130800247192	0.5444234404536862	0.0434782608695652	0.5174904404475287	0.0830618892508143	0.496219281663516	0.0434782608695652	0.0434782608695652	0.0	0.2817
TCGA	positive control (verbatim copy of train)	_calib_verbatim_copy	verbatim	10483	0.885135211550168	0.5827263532218585	0.0517789393007397	0.0579986645044357	1.6858739115832577e-07	0.2398024499416351	0.4843969469694962	0.0097368098910515	0.5115053729602469	0.0138319183439855	0.4945969045662948	0.01	0.0025773195876288	0.0	0.4007
MIMIC	positive control (verbatim copy of train)	_calib_verbatim_copy	verbatim	140821	1.0	0.6274291728325978	1.0	0.0775665561244416	0.0	1.829817771911621	0.5019846247177391	0.0166762507188039	0.502015059570229	0.0107015288912875	0.4978658346643496	0.01	0.0001917545541706	3.7	0.498
MIMIC	baseline TabSyn	single_table_baseline	61b7c1553d6f	156468	0.5030939122970708	0.5013151930982359	0.0122637958827163	0.011695698794924	0.9985323548316956	1.0076065063476562	0.5033492908260865	0.0122675867356718	0.5036840925932075	0.0132934718543399	0.5062129100398414	0.01	0.0001917545541706	4.0	-0.0003
MIMIC	ours train-time best fidelity	mimic_tangent_train_b300_bs100	34ce716959d6	156468	0.5002332799730124	0.5024923816335437	0.0111986138431057	0.0118803303484565	1.6544116735458374	1.6594282388687134	0.5017632818146884	0.011884224650182	0.5007355053047597	0.0115607757365733	0.4969639964927699	0.01	0.0001917545541706	4.2	-0.0015
MIMIC	no defence	single_table	61b7c1553d6f	156468	0.5030939122970708	0.5013151930982359	0.0122637958827163	0.011695698794924	0.9985323548316956	1.0076065063476562	0.5033492908260865	0.0122675867356718	0.5036840925932075	0.0132934718543399	0.5062129100398414	0.01	0.0001917545541706	4.3	-0.0003
MIMIC	ours train-time max rho	mimic_tangent_train_b050_bs100	151aab9a4d27	156468	0.4993046066798127	0.501173059210239	0.01236321287308	0.0117383060765084	1.544533610343933	1.552762150764465	0.5012326028319174	0.0132259919493962	0.5007480764272778	0.011766710930898	0.4969195955915933	0.01	0.0001917545541706	4.5	-0.0019
MIMIC	ours sampling global	mimic_tangent_b100_s42	9ae5822f75d1	156468	0.5009007389027215	0.5017158533735697	0.0139396822917036	0.0121288728243656	1.487343430519104	1.494089126586914	0.4998101383650434	0.0092006900517538	0.4999382126332524	0.0106305167553134	0.5033177360465665	0.01	0.0001917545541706	4.5	0.0011
