## Supplementary Data S1 for "Revisiting TabGraphSyn: training boundaries and record-level conditioning in synthetic clinical data evaluation": miaept_results_2026-09-23.csv

dataset	arm	label	n_syn	auc	tpr10	tpr01	ctrl_auc	ctrl_tpr10	ctrl_tpr01	n_per_class	n_feat	min	fail	tb	excess_auc	excess_tpr10
MIMIC	no defence	single_table	156468	0.4942340299188574	0.0994886872043973	0.0098427713153521	0.5059140190899806	0.1106992202479867	0.0125271634922663	7823.0	79.0	47.3			-0.0117	-0.0112
MIMIC	ours sampling	mimic_tangent_b100_s42	156468	0.4905569961396145	0.0934424133963952	0.0103540841109548	0.5054369550358959	0.1004729643359325	0.0097149431164514	7823.0	79.0	48.1			-0.0149	-0.007
MIMIC	positive control	_calib_verbatim_copy	140821	0.9997540495909686	1.0	0.996037325834079	0.5019350702358191	0.1057139204908602	0.0117601942988623	7823.0	79.0	46.7			0.4978	0.8943
TCGA	baseline TabDDPM	baseline_tabddpm	10483	0.5191837602295675	0.0738831615120274	0.0051546391752577	0.4922606605968281	0.1030927835051546	0.0068728522336769	582.0	40.0	2.6			0.0269	-0.0292
TCGA	no defence	aug_1x_baseline	11648	0.4776543734722074	0.063573883161512	0.0068728522336769	0.493657077738808	0.1030927835051546	0.0068728522336769	582.0	40.0	2.6			-0.016	-0.0395
TCGA	ours sampling	tcga_tangent_b035_s42	11648	0.4937914053920005	0.0893470790378006	0.0137457044673539	0.5019912967489756	0.0962199312714776	0.0051546391752577	582.0	40.0	2.7			-0.0082	-0.0069
TCGA	positive control	_calib_verbatim_copy	10483	0.892747487630047	0.5807560137457045	0.0876288659793814	0.5027411698019626	0.1099656357388316	0.0085910652920962	582.0	40.0	1.9			0.39	0.4708
AIDS	baseline TabDDPM	baseline_tabddpm	1925	0.7272250851602761	0.5046728971962616	0.2990654205607476	0.5185605729758057	0.02803738317757	0.0	107.0	87.0	0.3			0.2087	0.4766
AIDS	no defence	aug_1x_baseline	2139	0.5535854659795616	0.1495327102803738	0.0560747663551401	0.4238798148309896	0.0560747663551401	0.0093457943925233	107.0	87.0	0.3			0.1297	0.0935
AIDS	ours sampling	aids_tangent_b100_s42	2139	0.5263341776574373	0.1308411214953271	0.0373831775700934	0.4483360992226395	0.0654205607476635	0.0093457943925233	107.0	88.0	0.3			0.078	0.0654
AIDS	positive control	_calib_verbatim_copy	1925	0.9896060791335488	0.97196261682243	0.8691588785046729	0.4368940518822604	0.0654205607476635	0.0	107.0	87.0	0.3			0.5527	0.9065
WBCD	baseline TabDDPM	baseline_tabddpm	614	0.3490484429065743	0.0	0.0	0.5570934256055364	0.1764705882352941	0.0	34.0	30.0	0.0			-0.208	-0.1765
WBCD	no defence	aug_1x_baseline	683	0.4502595155709342	0.0588235294117647	0.0	0.4394463667820069	0.088235294117647	0.0	34.0	30.0	0.0			0.0108	-0.0294
WBCD	ours sampling	wbcd_tangent_b100_s42	683	0.5038927335640139	0.1764705882352941	0.0	0.5025951557093425	0.0588235294117647	0.0588235294117647	34.0	30.0	0.0			0.0013	0.1176
WBCD	positive control	_calib_verbatim_copy	614	0.796280276816609	0.2647058823529412	0.0588235294117647	0.398356401384083	0.0588235294117647	0.0294117647058823	34.0	30.0	0.0			0.3979	0.2059
