## Supplementary Data S1 for "Revisiting TabGraphSyn: training boundaries and record-level conditioning in synthetic clinical data evaluation": p1_decodability.csv

dataset	arm	n	r2_ridge	r2_ridge_sd	r2_knn10	delta_x_res	tstr_gain
AIDS	anc	3	0.7530691890139826	0.003130951160017315	0.6333695024364482	2.9160079473068508	0.0086666666666666
AIDS	idrand	3	-0.018456549791269598	0.0007261749211548445	-0.10217958956814137	0.06852505287559972	0.006433333333333291
AIDS	idzlat	3	0.999604206218228	0.0	0.6341785947645824	4.034299613329345	0.005766666666666587
AIDS	orig_anc	1	0.7606099552990145		0.6285182586585433	0.18623467762747808	0.03810000000000002
AIDS	ph_h_K1	1	-0.001025774144421		-0.0731386144092759	-0.023229538096518506	0.0032333333333333103
AIDS	ph_h_rule	3	0.21826525099552754	0.07257171281894288	0.15563548690352325	-0.03991053286828004	0.011533333333333284
AIDS	ph_k128	3	0.5121176118717075	0.0003923474565002179	0.4591964523104512	-0.14477263303554386	0.007633333333333381
AIDS	ph_k512	3	0.6245323876482076	0.002461576678536806	0.511396229791692	0.17099054657740057	0.0071666666666665435
AIDS	ph_z_rule	3	0.2396212354055098	0.04204673906178023	0.17010767758826972	0.0303417674309681	0.0031333333333333213
MIMIC	anc	1	0.7797152083101224		0.7310532775364031
MIMIC	ph_h_K8	1	0.1996527137658421		0.1284587760816521
MIMIC	ph_h_rule_gc	3	0.2812958355108037	0.0	0.2120309394320121
MIMIC	ph_z_rule	1	0.3131486515413813		0.2429640561860904
TCGA	anc	3	0.8558914234124001	0.0032282031545339753	0.8213024719961882	3.9961159507106427	0.009666666666666601
TCGA	idrand	3	-0.005966569140184567	0.0004213678749659974	-0.10021893256125107	-0.08571083234278447	0.0011666666666667602
TCGA	idzlat	3	0.999999999847962	0.0	0.8640668329328806	7.201308006413769	0.024966666666666693
TCGA	orig_anc	1	0.8400967033381459		0.8156141376965342	-0.29992137624278	0.03756666666666675
TCGA	ph_h_K1	1	-0.0001409023793325		-0.1036633691848175	0.11495827600695077	0.006833333333333358
TCGA	ph_h_rule	3	0.35720280107777613	0.07157157772992241	0.29949061996790727	0.0986846327576387	0.0017000000000001458
TCGA	ph_k128	3	0.5714792152976801	0.0035505822007183526	0.545000848313559	0.2442351428379414	0.0008666666666666822
TCGA	ph_k2048	3	0.8040897726049557	0.00452249678735864	0.7734087757029257	1.0007826683553986	0.0011999999999999789
TCGA	ph_k512	3	0.7089559665865613	0.0027861577550663307	0.7039422533848564	0.5315124577932396	-0.0035333333333332773
TCGA	ph_z_rule	3	0.4563775622039283	0.061570742947403945	0.41100590987455615	0.18886130681677377	-0.002866666666666462
TCGA	nocond	0	0.0		0.0	0.0	0.0
AIDS	nocond	0	0.0		0.0	0.0	0.0
