## Supplementary Data S1 for "Revisiting TabGraphSyn: training boundaries and record-level conditioning in synthetic clinical data evaluation": p1_delta_vs_utility.csv

dataset	arm	n	x_delta_res	x_lo	x_hi	y_tstr_gain	y_lo	y_hi	delta_ph2
TCGA	anc	3	3.9961159507106427	3.8012518438863463	4.222346473891584	0.009666666666666601	0.004133333333333322	0.015233333333333321	3.9969991374725518
TCGA	orig_anc	3	-0.29992137624278	-0.6467413221909555	-0.011300854090347317	0.03756666666666675	0.03433333333333333	0.04160000000000019	-0.29903818948087024
TCGA	idrand	3	-0.08571083234278447	-0.20451953472631407	0.03309787004074517	0.0011666666666667602	-0.0014999999999999458	0.005038333333333372	-0.0848276455808736
TCGA	idzlat	3	7.201308006413769	7.122983728744997	7.287477331079717	0.024966666666666693	0.021599999999999953	0.028733333333333277	7.20219119317568
TCGA	ph_h_rule	3	0.0986846327576387	-0.029074106123665427	0.22644337163894274	0.0017000000000001458	-0.0033999999999999586	0.006799999999999917	0.09956781951954889
TCGA	ph_z_rule	3	0.18886130681677377	0.05067503085385224	0.32704758277969526	-0.002866666666666462	-0.007133333333333325	0.0013999999999999568	0.18974449357868325
TCGA	ph_k128	3	0.2442351428379414	0.05480117581696475	0.4212914781395774	0.0008666666666666822	-0.0030000000000000027	0.0050000000000000044	0.245118329599851
TCGA	ph_k512	3	0.5315124577932396	0.3124482861460312	0.7921310616078351	-0.0035333333333332773	-0.012633333333333385	0.010000000000000009	0.5323956445551491
TCGA	ph_k2048	3	1.0007826683553986	0.8468216165274657	1.1859644810311902	0.0011999999999999789	-0.004666666666666597	0.0070666666666666655	1.001665855117308
TCGA	ph_h_K1	1	0.11495827600695077	0.04128672635792614	0.20112760067289823	0.006833333333333358	0.0042999999999999705	0.01090000000000002	0.11584146276886027
AIDS	anc	3	2.9160079473068508	2.8131892451141267	3.0178501148767176	0.0086666666666666	-0.00023333333333330764	0.01756666666666673	2.915799612200238
AIDS	orig_anc	3	0.18623467762747808	0.031051079564381204	0.341418275690575	0.03810000000000002	0.028866666666666707	0.047333333333333116	0.18602634252086495
AIDS	idrand	3	0.06852505287559972	-0.10534443241798432	0.23233417599614528	0.006433333333333291	-0.0005666666666666043	0.013433333333333408	0.0683167177689866
AIDS	idzlat	3	4.034299613329345	3.928918702001643	4.138703990034192	0.005766666666666587	-0.0003666666666667373	0.012499999999999845	4.034091278222733
AIDS	ph_h_rule	3	-0.03991053286828004	-0.24396950062051764	0.16133521610829746	0.011533333333333284	0.00649999999999995	0.017799999999999927	-0.04011886797489286
AIDS	ph_z_rule	3	0.0303417674309681	-0.2084260143728065	0.2651683794093789	0.0031333333333333213	-0.005866666666666687	0.01213333333333333	0.03013343232435499
AIDS	ph_k128	3	-0.14477263303554386	-0.24943467822966975	-0.041087122464274935	0.007633333333333381	-0.0014333333333332865	0.0175333333333334	-0.14498096814215697
AIDS	ph_k512	3	0.17099054657740057	0.06119279202221313	0.277601028774737	0.0071666666666665435	0.0006666666666665932	0.013899999999999801	0.17078221147078745
AIDS	ph_h_K1	1	-0.023229538096518506	-0.13302729265170593	0.08559168183581196	0.0032333333333333103	-0.0018000000000000238	0.010099999999999887	-0.023437873203130767
