## Supplementary Data S1 for "Revisiting TabGraphSyn: training boundaries and record-level conditioning in synthetic clinical data evaluation": p1_E1_ladder.csv

dataset	level	K	n	delta_x_res	d_lo	d_hi	tstr_ho	t_lo	t_hi
TCGA	K=1	1	1	0.11495827600695077	0.04128672635792614	0.20112760067289823	0.9549	0.9549	0.9549
TCGA	rule	31	3	0.09868463275763868	-0.029074106123665427	0.22644337163894274	0.9497666666666668	0.9455	0.9542
TCGA	K=128	128	3	0.24423514283794143	0.05480117581696475	0.419678868383803	0.9489333333333333	0.9464	0.9514
TCGA	K=512	512	3	0.5315124577932394	0.3124482861460313	0.7921310616078351	0.9445333333333333	0.9375	0.9584
TCGA	K=2048	2048	3	1.0007826683553984	0.842610066420191	1.1859644810311902	0.9492666666666666	0.9438	0.9548
TCGA	K=n	10483	3	3.9961159507106423	3.8012518438863463	4.222346473891584	0.9577333333333332	0.9533	0.9632999999999999
AIDS	K=1	1	1	-0.023229538096518506	-0.13302729265170593	0.08559168183581196	0.9317	0.9317	0.9317
AIDS	rule	4	3	-0.03991053286828004	-0.24115628184485755	0.16133521610829746	0.94	0.9387	0.9419
AIDS	K=128	128	3	-0.14477263303554386	-0.24943467822966975	-0.04108712246427493	0.9361	0.9307	0.9460000000000001
AIDS	K=512	512	3	0.17099054657740057	0.06119279202221313	0.27981176650973105	0.9356333333333332	0.9307	0.9383
AIDS	K=n	1925	3	2.9160079473068508	2.8131892451141267	3.0178501148767176	0.9371333333333333	0.9302	0.945
