## Supplementary Data S1 for "Revisiting TabGraphSyn: training boundaries and record-level conditioning in synthetic clinical data evaluation": p1_E2_paired.csv

dataset	arm	seed	delta_x_res	tstr_ho	trtr_ho	tstr_old	trtr_old
TCGA	original	123	-0.25421972746396	0.9856	0.9771	0.993	0.9752
TCGA	original	456	-0.6467413221909555	0.9841	0.9771	0.9915	0.9752
TCGA	original	42	0.001196920926575489	0.9872	0.9771	0.9932	0.9752
TCGA	fixed	123	4.222346473891584	0.9533	0.9771
TCGA	fixed	456	3.964749534353997	0.9566	0.9771
TCGA	fixed	42	3.8012518438863463	0.9633	0.9771
AIDS	original	123	0.23299398103779942	0.9741	0.9316	0.9728	0.9477
AIDS	original	456	0.03938911607143107	0.9583	0.9316	0.9806	0.9477
AIDS	original	42	0.2863209357732037	0.9673	0.9316	0.9844	0.9477
AIDS	fixed	123	2.893667510255929	0.9302	0.9316
AIDS	fixed	42	2.91460466734332	0.9362	0.9316
AIDS	fixed	456	2.9397516643213035	0.945	0.9316
