## Supplementary Data S1 for "Revisiting TabGraphSyn: training boundaries and record-level conditioning in synthetic clinical data evaluation": p1_E2_paired_stats.csv

dataset	metric	mean_fixed_minus_original	per_seed	paired_t_p
TCGA	delta_x_res	4.296037326953422	[np.float64(3.8001), np.float64(4.4766), np.float64(4.6115)]	0.003397051482471634
AIDS	delta_x_res	2.7297732696793724	[np.float64(2.6283), np.float64(2.6607), np.float64(2.9004)]	0.0009865861250400213
TCGA	tstr_ho	-0.027899999999999963	[np.float64(-0.0239), np.float64(-0.0323), np.float64(-0.0275)]	0.007519572204518542
AIDS	tstr_ho	-0.02943333333333335	[np.float64(-0.0311), np.float64(-0.0439), np.float64(-0.0133)]	0.08010501901329303
