## Supplementary Data S1 for "Revisiting TabGraphSyn: training boundaries and record-level conditioning in synthetic clinical data evaluation": p1_miaept_full_vs_capped.csv

setting	arm	label	auc	ctrl_auc	excess	excess_x_res	tpr10	ctrl_tpr10	tpr01	ctrl_tpr01	min
full set (P1 5b)	anchored	anc_s42	0.5694345439637092	0.5030810468526543	0.06635349711105487	5.1838669618011615	0.1568452000511312	0.0984277131535216	0.0190464016362009	0.0103540841109548	359.2
full set (P1 5b)	no conditioning	nocond_s123	0.4969377442030451	0.4991513550744976	-0.0022136108714524982	-0.1729383493322264	0.0906301930205803	0.102646043717244	0.0077975201329413	0.0120158506966636	363.8
full set (P1 5b)	positive control	_calib_verbatim_copy	0.9996848658258982	0.508406791518907	0.4912780743069912	38.38109955523369	1.0	0.1067365460820657	0.9942477310494696	0.0117601942988623	354.6
20,000-row cap (PH2)	anchored	anc_s42	0.496496301454547	0.508580469893714	-0.012084168439166987	-0.9440756593099208	0.102262559120542	0.1095487664578806	0.0131663044867697	0.0106097405087562	46.9
20,000-row cap (PH2)	no conditioning	nocond_s123	0.4979921430184307	0.5075959492954571	-0.00960380627702645	-0.7502973653926913	0.0935702415952959	0.1037964975073501	0.0093314585197494	0.0144445864757765	47.4
20,000-row cap (PH2)	positive control	_calib_verbatim_copy	0.9997540495909686	0.5019350702358191	0.4978189793551495	38.89210776212106	1.0	0.1057139204908602	0.996037325834079	0.0117601942988623	46.8
