## Supplementary Data S1 for "Revisiting TabGraphSyn: training boundaries and record-level conditioning in synthetic clinical data evaluation": p1_tstr_mimic_contrasts.csv

target	ph_gc	nocond_gc	diff	welch_p	anc_s42	nocond_ungc_mean	verbatim	trtr
hospital_expire_flag__no_outcome_cols	0.9315333333333333	0.9310999999999999	0.00043333333333339663	0.8506735073697004	0.9327	0.9318	0.9336	0.9336
gender	0.8211666666666667	0.8212666666666667	-9.999999999998899e-05	0.88560692187353	0.8258	0.8189500000000001	0.8283	0.8283
insurance	0.7499333333333333	0.7481333333333332	0.0018000000000001348	0.44399702634829863	0.7527	0.7477	0.7583	0.7583
marital_status	0.7461333333333333	0.7466666666666667	-0.0005333333333333856	0.7350121849541162	0.7531	0.74525	0.7545	0.7545
admission_type	0.8991000000000001	0.8987666666666666	0.00033333333333351867	0.7698669590703646	0.9053	0.8971	0.9083	0.9083
admission_location	0.7765333333333334	0.7787999999999999	-0.002266666666666528	0.7416774843979241	0.793	0.7746500000000001	0.797	0.797
