## Supplementary Data S1 for "Revisiting TabGraphSyn: training boundaries and record-level conditioning in synthetic clinical data evaluation": p1_tstr_mimic_wide.csv

set	hospital_expire_flag__no_outcome_cols	gender	insurance	marital_status	admission_type	admission_location
_verbatim_copy	0.9336	0.8283	0.7583	0.7545	0.9083	0.797
anc_s42	0.9327	0.8258	0.7527	0.7531	0.9053	0.793
nocond_s123	0.9326	0.8186	0.7472	0.744	0.8962	0.7691
nocond_s456	0.931	0.8193	0.7482	0.7465	0.898	0.7802
nocond_gc_s42	0.9293	0.8224	0.7513	0.7452	0.8992	0.7767
nocond_gc_s123	0.9347	0.8207	0.745	0.7456	0.898	0.7846
nocond_gc_s456	0.9293	0.8207	0.7481	0.7492	0.8991	0.7751
ph_h_rule_gc_s42	0.9338	0.8206	0.7485	0.7463	0.8975	0.7676
ph_h_rule_gc_s123	0.9307	0.8213	0.7496	0.7472	0.899	0.7753
ph_h_rule_gc_s456	0.9301	0.8216	0.7517	0.7449	0.9008	0.7867
ph_h_K8_s42	0.932	0.8213	0.753	0.7462	0.8995	0.7954
ph_z_rule_s42	0.9321	0.822	0.7491	0.7463	0.8995	0.7771
tsyn_s456	0.9318	0.8233	0.7468	0.7494	0.9013	0.7848
orig_single_table	0.9598	0.866	0.8471	0.8531	0.9395	0.8888
orig_mimic_tangent_b100_s42	0.9393	0.8425	0.7729	0.7899	0.9144	0.8164
bl_tabdiff	0.8971	0.7793	0.7284	0.6906	0.871	0.7344
bl_tabddpm	0.925	0.8109	0.7381	0.7369	0.8591	0.6513
bl_ctgan	0.9086	0.7806	0.699	0.7073	0.7908	0.6336
bl_ctabgan_plus	0.913	0.768	0.7452	0.7416	0.8746	0.767
TRTR (real train → holdout)	0.9336	0.8283	0.7583	0.7545	0.9083	0.797
