## Supplementary Data S1 for "Revisiting TabGraphSyn: training boundaries and record-level conditioning in synthetic clinical data evaluation": ph2_E1_AIDS.csv

level	K	n	delta	delta_res	tstr	tstr_sd	tstr_minus_nocond	p_vs_nocond	ks	corr	dcr
K=1	1	1	-0.0027422311647663407	-0.023437873203131114	0.9317		0.0032333333333333103		0.020199800199800198	0.029235048796988922	2.5270060423109353
rule	4	3	-0.00469390755306249	-0.04011886797489307	0.94	0.0016822603841260553	0.011533333333333284	0.03714190503618711	0.01986013986013986	0.027655425912743285	2.5276985685077
K=128	128	3	-0.01696277327263243	-0.14498096814215752	0.9361	0.008585452812752496	0.007633333333333381	0.1427176444825824	0.021132201132201132	0.026353836656461464	2.506845768716126
K=512	512	3	0.019981518742082177	0.17078221147078784	0.9356333333333332	0.004277070648625462	0.0071666666666665435	0.09088689886887671	0.019134199134199132	0.02639584591056657	2.3748354230326023
K=n (anchored)	1925	3	0.3411485546274278	2.915799612200238	0.9371333333333333	0.007444013254510817	0.0086666666666666	0.09883263648895332	0.010542790542790545	0.012594390463442913	0.9537733063839298
