## Supplementary Data S1 for "Revisiting TabGraphSyn: training boundaries and record-level conditioning in synthetic clinical data evaluation": ph2_E1_TCGA.csv

level	K	n	delta	delta_res	tstr	tstr_sd	tstr_minus_nocond	p_vs_nocond	ks	corr	dcr
K=1	1	1	0.005803657284719932	0.11584146276886093	0.9549		0.006833333333333358		0.010626728989792977	0.011680512624216268	0.5734851075899453
rule	31	3	0.004988347757929408	0.09956781951954907	0.9497666666666668	0.0043523939772651	0.0017000000000001458	0.3145581179401037	0.010512257941428975	0.011829502737229441	0.5035007729290077
K=128	128	3	0.012280428312952599	0.24511832959985227	0.9489333333333333	0.002500666577801475	0.0008666666666666822	0.3745966682204586	0.01088110909726859	0.013377959972003967	0.43162751222927764
K=512	512	3	0.026673021792212998	0.5323956445551496	0.9445333333333333	0.012009301950293942	-0.0035333333333332773	0.6664993013556457	0.008528093103119356	0.01702660340373222	0.3949690408683306
K=2048	2048	3	0.050183459341377155	1.0016658551173085	0.9492666666666666	0.005500303021955553	0.0011999999999999789	0.3846978960729761	0.007911221342491026	0.015076653206221743	0.3200953981290762
K=n (anchored)	10483	3	0.20024965678737483	3.9969991374725518	0.9577333333333332	0.005095422782589627	0.009666666666666601	0.030676871304175606	0.006041527552545389	0.005841472280633829	0.17423525939721274
