## Supplementary Data S1 for "Revisiting TabGraphSyn: training boundaries and record-level conditioning in synthetic clinical data evaluation": ph2_miaept_2026-10-11.csv

dataset	arm	label	n_syn	auc	tpr10	tpr01	ctrl_auc	ctrl_tpr10	ctrl_tpr01	n_per_class	n_feat	min
AIDS	no conditioning	nocond_s42	1925	0.641540745916674	0.2710280373831775	0.0934579439252336	0.5527993711241156	0.0841121495327102	0.0186915887850467	107	87	0.3
AIDS	anchored	anc_s42	1925	0.703554895624072	0.2336448598130841	0.102803738317757	0.494977727312429	0.1214953271028037	0.0093457943925233	107	87	0.3
AIDS	p(h) rule	ph_h_rule_s42	1925	0.5604856319329199	0.1775700934579439	0.0654205607476635	0.5717529915276442	0.1121495327102803	0.0	107	87	0.3
AIDS	positive control	_calib_verbatim_copy	1925	0.9896060791335488	0.97196261682243	0.8691588785046729	0.4368940518822604	0.0654205607476635	0.0	107	87	0.3
TCGA	anchored	anc_s42	10483	0.5623103175446676	0.127147766323024	0.0051546391752577	0.4864447160520069	0.0910652920962199	0.0120274914089347	582	40	2.4
TCGA	no conditioning	nocond_s42	10483	0.5217699365855386	0.1219931271477663	0.0171821305841924	0.4915521191294387	0.0979381443298969	0.0051546391752577	582	40	2.6
TCGA	positive control	_calib_verbatim_copy	10483	0.892747487630047	0.5807560137457045	0.0876288659793814	0.5027411698019626	0.1099656357388316	0.0085910652920962	582	40	2.0
TCGA	p(h) rule	ph_h_rule_s42	10483	0.4755464626067241	0.0876288659793814	0.0068728522336769	0.4640016650724484	0.0790378006872852	0.0103092783505154	582	40	2.5
MIMIC	anchored	anc_s42	140821	0.496496301454547	0.102262559120542	0.0131663044867697	0.508580469893714	0.1095487664578806	0.0106097405087562	7823	79	46.9
MIMIC	no conditioning	nocond_s123	140821	0.4979921430184307	0.0935702415952959	0.0093314585197494	0.5075959492954571	0.1037964975073501	0.0144445864757765	7823	79	47.4
MIMIC	p(h) K=8	ph_h_K8_s42	140821	0.4922045468831856	0.0952320081810047	0.0098427713153521	0.5010313348370208	0.1044356385018535	0.0102262559120542	7823	79	47.9
MIMIC	positive control	_calib_verbatim_copy	140821	0.9997540495909686	1.0	0.996037325834079	0.5019350702358191	0.1057139204908602	0.0117601942988623	7823	79	46.8
MIMIC	p(h) z-partition	ph_z_rule_s42	140821	0.491365264805436	0.0945928671865013	0.0069027227406365	0.506651952017317	0.103413012910648	0.0100984277131535	7823	79	47.4
