## Supplementary Data S1 for "Revisiting TabGraphSyn: training boundaries and record-level conditioning in synthetic clinical data evaluation": ph2_results_2026-10-11.csv

n_syn	auc	ctrl_auc	excess	tpr	ks_mean	corr_rmse	ks_mean_ho	corr_rmse_ho	tstr_ho	trtr_ho	dcr_med	dcr_p5	dcr_zero_pct	dataset	run	minutes	src	tstr_old	trtr_old	base	diverged	delta
140821	0.507301191397771	0.5034484393616194	0.003852752036151541	0.01256914806740472	0.016113600480988866	0.008313559754996081	0.018291759217739876	0.013735763601040615	0.9979	0.9976	1.8807124054208562	0.8653143258760918	0.0	MIMIC	nocond_s456	2.3	10-08				False	0.00025275203615154115
1925	0.554541796231937	0.5115414710485133	0.04300032518342367	0.02077922077922078	0.017262737262737263	0.029166471105141173	0.041995014331462924	0.0750118793409206	0.9231	0.9316	2.510577565564595	1.2614354680852213	0.0	AIDS	ph_z_rule_s456	0.0	10-08				False	0.03100032518342367
10483	0.885135211550168	0.4843969469694962	0.40073826458067185	0.05177893930073978	0.0	0.0	0.019284752464546084	0.03370164013036218	0.9771	0.9771	0.0	0.0	77.2107221215301	TCGA	_verbatim_copy	0.1	10-08				False	0.38813826458067185
614	0.6320280413539159	0.4858223062381853	0.1462057351157306	0.07235923685435086	0.05407166123778502	0.04650255080262776	0.13269130906859275	0.09498635221765929	0.993	0.9861	0.0	0.0	53.90879478827362	WBCD	ph_h_K1_s42	0.0	10-08				False
614	0.6439597790681206	0.5028355387523629	0.14112424031575777	0.07468590041879944	0.04739413680781759	0.0437757512689373	0.12775810791672568	0.09280137735317705	0.9922	0.9861	0.0	0.0	55.048859934853425	WBCD	ph_z_rule_s42	0.0	10-08				False
1925	0.5584196085604536	0.5299295774647887	0.028490031095664836	0.044675324675324674	0.016663336663336664	0.0285843265808659	0.04548330174498398	0.07468388577397762	0.9394	0.9316	2.5318820039659093	1.2928843705066484	0.0	AIDS	ph_h_rule_s456	0.0	10-08				False	0.016490031095664836
614	0.6193173771420478	0.5094517958412098	0.10986558130083801	0.05881288454578357	0.03648208469055375	0.037198135857286055	0.08167870462163054	0.09365178599364656	0.9869	0.9861	0.0	0.0	52.28013029315961	WBCD	ph_h_rule_s123	0.0	10-08				False
614	0.8053037813340886	0.5226843100189036	0.28261947131518506	0.1170602605863192	0.005211726384364821	0.011568802795640973	0.08803521691922768	0.0920972380087145	0.9895	0.9861	0.0	0.0	96.25407166123779	WBCD	anc_s456	0.0	10-08				False
1925	0.5430620084141211	0.5438184663536776	-0.0007564579395564763	0.01922077922077922	0.018161838161838164	0.03278185355934548	0.043999551850019136	0.07363981722325115	0.9303	0.9316	2.516223905124616	1.2821169789927092	0.0	AIDS	nocond_s123	0.0	10-08				False	-0.012756457939556477
614	0.8020110465939668	0.5122873345935728	0.28972371200039404	0.11583876221498372	0.00488599348534202	0.00740458961750903	0.08824529103526411	0.09202202591638102	0.9922	0.9861	0.0	0.0	93.97394136807817	WBCD	anc_s42	0.0	10-08				False
10483	0.5073532159578935	0.4990260514668858	0.008327164491007732	0.004578841934560717	0.009482018506152818	0.01222109413141535	0.0239275606244158	0.03637752654915335	0.9496	0.9771	0.5819502212322367	0.07900163568632602	0.0	TCGA	nocond_s42	0.1	10-08				False	-0.004272835508992268
1925	0.890440826778855	0.539906103286385	0.35053472349247006	0.6051948051948052	0.011628371628371631	0.013170582927361433	0.04152062890380647	0.06922888030837668	0.9302	0.9316	1.0640109706687846	0.5365340923848592	0.0	AIDS	anc_s123	0.0	10-08				False	0.33853472349247005
140821	1.0	0.5019846247177391	0.4980153752822609	1.0	0.0	0.0	0.006183950346839249	0.009243675742515861	0.9976	0.9976	0.0	0.0	59.31714730047365	MIMIC	_verbatim_copy	2.3	10-08				False	0.4944153752822609
10483	0.5017233350805576	0.47353112660005825	0.028192208480499303	0.003434131450920538	0.010054373747972911	0.01669467864330099	0.021102811459714665	0.03522484419359423	0.9413	0.9771	0.506729706925136	0.0743080371416907	0.0	TCGA	ph_z_rule_s42	0.1	10-08				False	0.015592208480499303
1925	0.5567880007316627	0.573356807511737	-0.01656880678007433	0.0374025974025974	0.01952047952047952	0.028170695747923278	0.0449699832877403	0.07168516636293083	0.9387	0.9316	2.505671009060962	1.2276365078728535	0.0	AIDS	ph_h_rule_s123	0.0	10-08				False	-0.02856880678007433
140821	0.504337501605007	0.5019163142253247	0.0024211873796823324	0.010928767726404442	0.015078243538487369	0.007985353253997607	0.01742794575703509	0.01300391834277906	0.9978	0.9976	1.8635610185483504	0.8579292439700623	0.0	MIMIC	ph_z_rule_s42	2.3	10-08				False	-0.0011788126203176675
140821	0.5045837816329024	0.5021572295454917	0.002426552087410716	0.01011922937630041	0.015810615367499628	0.00942658694054356	0.017707277858240934	0.014316976888929389	0.9976	0.9976	1.8774237468011734	0.8577719531704434	0.0	MIMIC	ph_h_K8_s42	2.3	10-08				False	-0.0011734479125892839
1925	1.0	0.5183881064162754	0.4816118935837246	1.0	0.0	0.0	0.03702531113746067	0.06786512621747012	0.9316	0.9316	0.0	0.0	78.12987012987013	AIDS	_verbatim_copy	0.0	10-08				False	0.46961189358372457
10483	0.515990666282474	0.49965547398828614	0.016335192294187895	0.011924067537918534	0.01215300963464655	0.012789471149752695	0.024404867230369685	0.028189295411883676	0.944	0.9771	0.6190492224884201	0.0834130317936618	0.0	TCGA	nocond_s456	0.1	10-08				False	0.0037351922941878946
10483	0.5085517691382513	0.49087006068958206	0.01768170844866923	0.005055804636077459	0.010016216731851556	0.0066269541624647925	0.019719693319124064	0.028383114749546405	0.9542	0.9771	0.5054882139160212	0.07655385641051304	0.0	TCGA	ph_h_rule_s456	0.1	10-08				False	0.005081708448669231
10483	0.6916592253929043	0.46747541939416426	0.22418380599874	0.04206811027377659	0.006162358103596294	0.005324967356340983	0.020583237360795446	0.03526319657650897	0.9533	0.9771	0.17474292414564951	0.035358679425773615	0.0	TCGA	anc_s123	0.1	10-08				False	0.21158380599874
614	0.6605296700184109	0.5349716446124764	0.12555802540593453	0.07794322940902745	0.030130293159609123	0.05769839287524102	0.0843860642968418	0.09110070711582972	0.9922	0.9861	0.0	0.0	52.931596091205215	WBCD	ph_h_rule_s456	0.0	10-08				False
1925	0.5417303822937626	0.5324726134585289	0.00925776883523366	0.03272727272727273	0.020199800199800198	0.029235048796988922	0.048496270085055124	0.07639178913070849	0.9317	0.9316	2.5270060423109353	1.2890511209107165	0.0	AIDS	ph_h_K1_s42	0.0	10-08				False	-0.0027422311647663407
1925	0.9112785805743552	0.5582942097026604	0.35298437087169476	0.5584415584415584	0.010009990009990009	0.012341462235722958	0.04043199790863342	0.06924843638915272	0.9362	0.9316	0.84934671815102	0.37824271964468253	0.0	AIDS	anc_s42	0.0	10-08				False	0.34098437087169475
614	0.6491290185526128	0.5170132325141777	0.1321157860384351	0.07631456491391345	0.03387622149837134	0.05083763685808105	0.08976065713071803	0.08922030099949935	0.9865	0.9861	0.0	0.0	52.44299674267101	WBCD	ph_z_rule_s456	0.0	10-08				False
614	0.6353207760940376	0.5103969754253308	0.12492380066870679	0.07305723592368543	0.0493485342019544	0.04993645687909817	0.13008544587641033	0.09149616754445562	0.9878	0.9861	0.0	0.0	53.25732899022802	WBCD	nocond_s42	0.0	10-08				False
10483	0.5089675134311713	0.48627196353324675	0.02269554989792455	0.010290947247925213	0.01236287322331392	0.018139791423313446	0.024111615003895515	0.03378170960679103	0.9468	0.9771	0.5400595991520334	0.07718731344642275	0.0	TCGA	ph_z_rule_s456	0.1	10-08				False	0.01009554989792455
10483	0.5080223159538615	0.49607770386664196	0.01194461208721953	0.004865019555470762	0.012095774110464563	0.009083189021767106	0.026057786590101495	0.03504323975404975	0.9455	0.9771	0.49659109363902953	0.07467140749489425	0.0	TCGA	ph_h_rule_s42	0.1	10-08				False	-0.0006553879127804696
10483	0.4987656746170285	0.48036201733230854	0.018403657284719932	0.004674234474864066	0.010626728989792977	0.011680512624216268	0.023088122646148134	0.036628299119511966	0.9549	0.9771	0.5734851075899453	0.0771795307872091	0.0	TCGA	ph_h_K1_s42	0.1	10-08				False	0.005803657284719932
614	0.6447387055657838	0.500945179584121	0.14379352598166284	0.07328990228013028	0.03257328990228013	0.033737298687710436	0.08850729358447812	0.096576542827029	0.9856	0.9861	0.0	0.0	53.90879478827362	WBCD	nocond_s123	0.0	10-08				False
1925	0.5615657581854765	0.5455790297339593	0.015986728451517163	0.008831168831168832	0.02233766233766233	0.03119739255331503	0.04249106034152764	0.07623836696452123	0.9382	0.9316	2.5069473059480973	1.2860191678509576	0.0	AIDS	ph_z_rule_s42	0.0	10-08				False	0.003986728451517162
10483	0.6821922533389848	0.4709140540110779	0.21127819932790692	0.019078508060669654	0.006276829151960312	0.0038634808284824513	0.021732729753752112	0.033153840636090066	0.9566	0.9771	0.1738961505878742	0.03584720536605917	0.0	TCGA	anc_s456	0.1	10-08				False	0.19867819932790692
614	0.6501911910494264	0.5255198487712666	0.12467134227815979	0.07515123313168916	0.040390879478827364	0.04795708936675032	0.11893263465986878	0.09886717585940034	0.9939	0.9861	0.0	0.0	53.583061889250814	WBCD	ph_h_rule_s42	0.0	10-08				False
140821	0.5050674988735249	0.501633626037453	0.003433872836071883	0.012767982048132025	0.01608330196963993	0.009452726748612056	0.018483597275440133	0.013761182352106735	0.9977	0.9976	1.893025762539977	0.8717555209432754	0.0	MIMIC	nocond_s123	2.3	10-08				False	-0.00016612716392811703
10483	0.5150128927443647	0.5017425065592451	0.013270386185119554	0.01926929314127635	0.009844510159305545	0.017419094865384264	0.019933094210573488	0.028033000973031914	0.9506	0.9771	0.5514555754118927	0.07335046182331842	0.0	TCGA	nocond_s123	0.1	10-08				False	0.0006703861851195536
614	0.6481022518056933	0.5179584120982987	0.13014383970739452	0.07491856677524429	0.032247557003257335	0.03464861590505585	0.08845772553462682	0.08950547756562399	0.9922	0.9861	0.0	0.0	53.09446254071661	WBCD	nocond_s456	0.0	10-08				False
1925	0.5457033107737334	0.5338419405320813	0.011861370241652014	0.0212987012987013	0.02033966033966034	0.026555238263844604	0.04949769856311913	0.07554787101620113	0.9335	0.9316	2.5180767693871218	1.2508133083228343	0.0	AIDS	nocond_s456	0.0	10-08				False	-0.00013862975834798633
10483	0.5016365475374465	0.4862057085309941	0.015430839006452368	0.006391300200324334	0.009195840885242801	0.010716363601809373	0.015482119221023697	0.030967035336191377	0.9475	0.9771	0.5008120021893283	0.07295010364331769	0.0	TCGA	ph_z_rule_s123	0.1	10-08				False	0.002830839006452368
1925	0.8913334552771173	0.5354068857589984	0.35592656951811885	0.5963636363636363	0.009990009990009992	0.01227112622724435	0.040724975958620825	0.06971767658612589	0.945	0.9316	0.9479622303319845	0.4301079573494879	0.0	AIDS	anc_s456	0.0	10-08				False	0.34392656951811884
1925	0.5627071520029266	0.5751173708920188	-0.012410218889092106	0.03272727272727273	0.01934065934065934	0.02737791207254492	0.04510704249022006	0.07128383918219833	0.9335	0.9316	2.528593177592675	1.2923608735219314	0.0	AIDS	ph_z_rule_s123	0.0	10-08				False	-0.024410218889092106
614	0.8260869565217391	0.5444234404536862	0.28166351606805295	0.125	0.0	0.0	0.08580465467591937	0.09080007689650578	0.9861	0.9861	0.0	0.0	98.53420195439739	WBCD	_verbatim_copy	0.0	10-08				False
10483	0.685204739927482	0.48211777489200436	0.20308696503547763	0.03996947438710293	0.0056853954020795626	0.008335968657078053	0.02258533435904193	0.03435845050287355	0.9633	0.9771	0.17406670345811454	0.03569464240651489	0.0	TCGA	anc_s42	0.1	10-08				False	0.19048696503547763
614	0.8119246565642261	0.5274102079395085	0.28451444862471753	0.11991042345276873	0.0035830618892508147	0.011117907013049001	0.08710758627201057	0.09280376965580878	0.9891	0.9861	0.0	0.0	96.90553745928338	WBCD	anc_s123	0.0	10-08				False
1925	0.525450887141028	0.5154538341158059	0.009997053025222025	0.05090909090909091	0.023396603396603398	0.026211255409440682	0.045882155227949625	0.07181925099125028	0.9419	0.9316	2.545542692496229	1.2660126480392044	0.0	AIDS	ph_h_rule_s42	0.0	10-08				False	-0.0020029469747779756
140821	0.7602604921230894	0.5011004660440617	0.25916002607902777	0.12729635494706046	0.015101914250478717	0.006635008132100609	0.01754581540395085	0.012293770001368417	0.9977	0.9976	1.00144664932097	0.572990854616988	0.0	MIMIC	anc_s42	2.4	10-08				False	0.2555600260790278
10483	0.508065709725417	0.4849269869875175	0.023138722737899464	0.009623199465801775	0.009424782981970808	0.01977836502745642	0.02140819859989952	0.02089787578623793	0.9496	0.9771	0.5084230112319724	0.07548022745594418	0.0	TCGA	ph_h_rule_s123	0.1	10-08				False	0.010538722737899464
614	0.6309304631072087	0.4839319470699433	0.14699851603726538	0.06697882736156352	0.030456026058631923	0.041749077134837845	0.08508709814473871	0.10699956634311289	0.9834	0.9861	0.0	0.0	51.14006514657981	WBCD	ph_z_rule_s123	0.0	10-08				False
1925	0.5500567038595208	0.5252347417840375	0.02482196207548326	0.03532467532467533	0.02215784215784216	0.02791035966957344	0.050308009747262086	0.07538847730547485	0.9216	0.9316	2.5295511487535953	1.261101519406114	0.0	AIDS	nocond_s42	0.0	10-08				False	0.012821962075483261
11648	0.5026971749056647	0.5027893355948374	-9.216068917272668e-05	0.004472002289420967	0.00683355862395737	0.007632666730388373	0.017336181790312676	0.031931452797400416	0.9856	0.9771	0.15718614528240565	0.03159094756446269	0.0	TCGA	orig_anc_s123	0.1	PH2	0.993	0.9752	/scratch/hcheng/tgs_orig	False	-0.012692160689172727
1925	0.594892994329614	0.5684663536776213	0.026426640651992628	0.033766233766233764	0.025674325674325673	0.03461997023746161	0.049452043283819	0.07545377252033035	0.9394	0.9316	2.4243207592091736	1.183979474488362	0.0	AIDS	idrand_s123	0.0	PH2	0.9592	0.9477	/scratch/hcheng/tgs_fix	False	0.014426640651992628
1925	0.9991146881287726	0.517018779342723	0.4820959087860496	0.9958441558441559	0.004355644355644356	0.007016825826111159	0.037574668322331875	0.06891520105660805	0.9352	0.9316	0.14067320723478677	0.053921693896938794	0.0	AIDS	idzlat_s123	0.0	PH2	0.9972	0.9477	/scratch/hcheng/tgs_fix	False	0.47009590878604957
10483	0.5128532843061571	0.5085535207908197	0.00429976351533734	0.008776113707908042	0.00976819612706289	0.019119929675652885	0.019284752464546095	0.0256478114766065	0.9499	0.9771	0.5835244549520475	0.07744572912863407	0.0	TCGA	idrand_s123	0.1	PH2	0.9643	0.9752	/scratch/hcheng/tgs_fix	False	-0.00830023648466266
2139	0.5296506310590818	0.490414710485133	0.03923592057394881	0.007792207792207792	0.011964743998404588	0.014593486681607511	0.038219213947674704	0.06356559561923936	0.9741	0.9316	1.1293963550436428	0.5511464508102049	0.0	AIDS	orig_anc_s123	0.0	PH2	0.9728	0.9477	/scratch/hcheng/tgs_orig	False	0.027235920573948812
10483	0.5071786574434209	0.49302997376301916	0.014148683680401786	0.014308881045502242	0.01020700181245826	0.010609741553735423	0.022941766743540214	0.03600049479360085	0.9493	0.9771	0.5669855651388749	0.07636268294862575	0.0	TCGA	idrand_s42	0.1	PH2	0.9625	0.9752	/scratch/hcheng/tgs_fix	False	0.0015486836804017856
1925	0.5684507042253522	0.570813771517997	-0.0023630672926447938	0.05506493506493507	0.02007992007992008	0.025000522419761435	0.043449727842251214	0.07281836171518802	0.946	0.9316	2.514969610191939	1.2917175619687864	0.0	AIDS	ph_k128_s456	0.0	PH2	0.9562	0.9477	/scratch/hcheng/tgs_fix	False	-0.014363067292644794
140821	0.5050745306409299	0.5009737874795707	0.004100743161359222	0.011759609717300687	0.01554266290775761	0.009761808014028199	0.017847180555451935	0.014668093487461896	0.9978	0.9976	1.8644835675384406	0.8556968065721912	0.0	MIMIC	ph_h_rule_gc_s456	2.7	PH2	0.9984	0.9984	/scratch/hcheng/tgs_fix	False	0.0005007431613592217
140821	0.5059400848345155	0.5019246945278646	0.004015390306650879	0.010651820396105694	0.01585416947756371	0.008383450327293504	0.017903546046945478	0.01330313894429334	0.9978	0.9976	1.855270253021148	0.8529750088823385	0.0	MIMIC	ph_h_rule_gc_s123	2.6	PH2	0.9983	0.9984	/scratch/hcheng/tgs_fix	False	0.000415390306650879
140821	0.5065027181409925	0.5015276041836088	0.004975113957383703	0.012199884960339722	0.015456974930348932	0.009771840462449088	0.017705757105385023	0.014762075666556117	0.9978	0.9976	1.879651899235407	0.8655699767011704	0.0	MIMIC	nocond_gc_s456	2.7	PH2	0.9984	0.9984	/scratch/hcheng/tgs_fix	False	0.0013751139573837034
1925	0.5617267239802453	0.5307120500782473	0.03101467390199797	0.028051948051948054	0.020659340659340657	0.025538839213363043	0.04587412587412587	0.07606966652706987	0.9379	0.9316	2.3761454833368902	1.2398234584501227	0.0	AIDS	ph_k512_s123	0.0	PH2	0.9566	0.9477	/scratch/hcheng/tgs_fix	False	0.01901467390199797
10483	0.8582540608211036	0.4847083454800838	0.37354571534101977	0.07048364017933798	0.0024038920156443737	0.0028625227269203656	0.019532773069334798	0.0320226064236896	0.9746	0.9771	0.02329143003678332	0.005010816862495729	0.038157016121339316	TCGA	idzlat_s42	0.1	PH2	0.9991	0.9752	/scratch/hcheng/tgs_fix	False	0.36094571534101977
1925	0.5920760929211634	0.5655320813771518	0.026544011544011537	0.039480519480519484	0.020019980019980017	0.02599570396925044	0.04317178148953849	0.0731952374380245	0.9307	0.9316	2.3901531741239457	1.2339947593220422	0.0	AIDS	ph_k512_s42	0.0	PH2	0.9551	0.9477	/scratch/hcheng/tgs_fix	False	0.014544011544011536
140821	0.5050722402782701	0.5009021873508522	0.0041700529274179	0.010829350736040789	0.01512416471975061	0.00841239173260751	0.01781801564232143	0.012940112793816816	0.998	0.9976	1.8761614391280301	0.8641666997291488	0.0	MIMIC	nocond_gc_s123	2.7	PH2	0.9984	0.9984	/scratch/hcheng/tgs_fix	False	0.0005700529274179
10483	0.5160327078401851	0.4905321601780935	0.02550054766209159	0.010016216731851569	0.01152341886864447	0.008873868025970724	0.0197867219315638	0.03564590634327808	0.9464	0.9771	0.44145965431056616	0.07064365121763058	0.0	TCGA	ph_k128_s123	0.1	PH2	0.9613	0.9752	/scratch/hcheng/tgs_fix	False	0.012900547662091588
2139	0.4974135723431498	0.4808294209702661	0.016584151372883715	0.017142857142857144	0.013858287574977616	0.01434332182543344	0.03724142949280908	0.06256139284412969	0.9583	0.9316	1.2107874516016277	0.5913084910285082	0.0	AIDS	orig_anc_s456	0.0	PH2	0.9806	0.9477	/scratch/hcheng/tgs_orig	False	0.004584151372883715
11648	0.47834761435057843	0.49810510693557364	-0.019757492584995207	0.004101879233043976	0.006488379799633748	0.00808725040049097	0.018660891147479097	0.03306731590822669	0.9841	0.9771	0.17735067265458165	0.03530926484675232	0.0	TCGA	orig_anc_s456	0.1	PH2	0.9915	0.9752	/scratch/hcheng/tgs_orig	False	-0.03235749258499521
1925	0.5789720139015913	0.5831377151799686	-0.004165701278377343	0.03116883116883117	0.017902097902097906	0.027672357948673575	0.042398162585078475	0.07557268609564893	0.9316	0.9316	2.479625425289708	1.2202544117957124	0.0	AIDS	ph_k128_s42	0.0	PH2	0.9542	0.9477	/scratch/hcheng/tgs_fix	False	-0.016165701278377343
11648	0.46897591190843096	0.4562716985132378	0.012704213395193176	0.005616712773061147	0.005272763700098432	0.004451730186251682	0.017611938758666245	0.031327043312059176	0.9872	0.9771	0.1669922231169912	0.033501209198041254	0.0	TCGA	orig_anc_s42	0.1	PH2	0.9932	0.9752	/scratch/hcheng/tgs_orig	False	0.00010421339519317563
1925	0.9990268886043534	0.514866979655712	0.48415990894864136	0.9953246753246753	0.004155844155844157	0.007084376544068561	0.03743480818247173	0.06900479388484321	0.9305	0.9316	0.14320021083019088	0.05275955480400783	0.0	AIDS	idzlat_s42	0.0	PH2	0.9967	0.9477	/scratch/hcheng/tgs_fix	False	0.47215990894864135
10483	0.5230134503481827	0.46966183446850235	0.05335161587968035	0.006677477821234379	0.007039969474387106	0.012617045500484831	0.019017489587679015	0.038019248991524146	0.9375	0.9771	0.39304769759566	0.07109719414884351	0.0	TCGA	ph_k512_s42	0.1	PH2	0.9623	0.9752	/scratch/hcheng/tgs_fix	False	0.04075161587968035
1925	0.5562026705688677	0.5223004694835681	0.03390220108529962	0.04363636363636364	0.02735264735264735	0.03245189216756618	0.05400496699562121	0.07626791023757944	0.9303	0.9316	2.344880030041272	1.1294679492802715	0.0	AIDS	idrand_s456	0.0	PH2	0.9582	0.9477	/scratch/hcheng/tgs_fix	False	0.02190220108529962
10483	0.5231869025058735	0.4947526038215885	0.028434298684285042	0.005902890393971191	0.009043212820757447	0.018677195108323778	0.019500544310653768	0.0359507314912877	0.9584	0.9771	0.39015860160025667	0.07011246458982066	0.0	TCGA	ph_k512_s123	0.1	PH2	0.9715	0.9752	/scratch/hcheng/tgs_fix	False	0.015834298684285042
10483	0.5464137567844257	0.4743526886279914	0.07206106815643432	0.0165983020127826	0.007669560240389228	0.017263318499977084	0.021312838812399693	0.027700384344999447	0.9548	0.9771	0.3130992638969779	0.060421658723570505	0.0	TCGA	ph_k2048_s123	0.1	PH2	0.9718	0.9752	/scratch/hcheng/tgs_fix	False	0.059461068156434316
10483	0.525793724941019	0.49204277422945436	0.03375095071156459	0.011828674997615186	0.011332633788037755	0.015643300962874265	0.023598296690452037	0.02488333718584089	0.9514	0.9771	0.42920654204893577	0.06916718655273368	0.0	TCGA	ph_k128_s456	0.1	PH2	0.9671	0.9752	/scratch/hcheng/tgs_fix	False	0.021150950711564587
1925	0.9990122553502835	0.5133020344287951	0.4857102209214884	0.9948051948051948	0.004115884115884116	0.006948418596664474	0.03747374121205897	0.06901919018170348	0.937	0.9316	0.1438315289168007	0.05527972338676155	0.0	AIDS	idzlat_s456	0.0	PH2	0.9971	0.9477	/scratch/hcheng/tgs_fix	False	0.4737102209214884
10483	0.5453710769817801	0.4853775210028357	0.0599935559789444	0.01612133931126586	0.008127444433845272	0.014480628463177575	0.019359199586987154	0.029409392009093104	0.9492	0.9771	0.3149652805168343	0.06313901677861024	0.0	TCGA	ph_k2048_s456	0.1	PH2	0.9713	0.9752	/scratch/hcheng/tgs_fix	False	0.0473935559789444
10483	0.51435620853006	0.4989664219648584	0.015389786565201624	0.004292664313650672	0.00978727463512355	0.015616710927166913	0.01989559225052292	0.03666290246962585	0.949	0.9771	0.42421634032833105	0.07080470216745507	0.0	TCGA	ph_k128_s42	0.1	PH2	0.9666	0.9752	/scratch/hcheng/tgs_fix	False	0.002789786565201624
1925	0.5790744466800806	0.5406885758998435	0.03838587078023703	0.04	0.016723276723276725	0.02765299454908624	0.045780387836462606	0.07324468625145013	0.9383	0.9316	2.358207611636971	1.2345707750519368	0.0	AIDS	ph_k512_s456	0.0	PH2	0.9535	0.9477	/scratch/hcheng/tgs_fix	False	0.02638587078023703
10483	0.5076752887099487	0.5010733310364932	0.006601957673455505	0.008012973385481256	0.011027377659067049	0.012807371908558785	0.02296690452025535	0.027743886162121725	0.9485	0.9771	0.5657714009681927	0.07692184362243122	0.0	TCGA	idrand_s456	0.1	PH2	0.9636	0.9752	/scratch/hcheng/tgs_fix	False	-0.005998042326544495
140821	0.5043892492310349	0.5008356411326567	0.003553608098378236	0.01359882403902827	0.016164729218890183	0.00814021422849844	0.018780486216184444	0.013475847792206515	0.9977	0.9976	1.8723437071455844	0.864093966116764	0.0	MIMIC	nocond_gc_s42	2.7	PH2	0.9984	0.9984	/scratch/hcheng/tgs_fix	False	-4.639190162176402e-05
2139	0.497157490396927	0.45168231611893583	0.04547517427799119	0.024415584415584415	0.009855371370097878	0.013556871629444337	0.037174714630115666	0.062100003054924545	0.9673	0.9316	0.9825880087748566	0.44879887162393306	0.0	AIDS	orig_anc_s42	0.0	PH2	0.9844	0.9477	/scratch/hcheng/tgs_orig	False	0.033475174277991196
1925	0.5368282421803549	0.54518779342723	-0.008359551246875152	0.024415584415584415	0.02541458541458541	0.026388629600949388	0.04637885479006974	0.07010456832079094	0.9307	0.9316	2.5259422706667314	1.2682226011631756	0.0	AIDS	ph_k128_s123	0.0	PH2	0.9562	0.9477	/scratch/hcheng/tgs_fix	False	-0.020359551246875152
10483	0.5172034791724648	0.4811703283597912	0.03603315081267361	0.004006486692740628	0.009501097014213516	0.019785569602388045	0.02266230344735539	0.03883503621600736	0.9377	0.9771	0.4017008234090753	0.06917409945822312	0.0	TCGA	ph_k512_s456	0.1	PH2	0.9618	0.9752	/scratch/hcheng/tgs_fix	False	0.02343315081267361
10483	0.8603796180561362	0.48512575199427554	0.3752538660618606	0.03843174663741295	0.002537441572069061	0.002967551971692039	0.019742636658002168	0.03190233756656587	0.9734	0.9771	0.023190206556592024	0.005097459279708277	0.009539254030334829	TCGA	idzlat_s123	0.1	PH2	0.9989	0.9752	/scratch/hcheng/tgs_fix	False	0.3626538660618606
10483	0.5484445361218113	0.4921487822330586	0.05629575388875274	0.012591815320041973	0.007936659353238585	0.013486012655510572	0.021841141533461672	0.029861853159977185	0.9438	0.9771	0.3322216499734166	0.06400453048209873	0.0	TCGA	ph_k2048_s42	0.1	PH2	0.9735	0.9752	/scratch/hcheng/tgs_fix	False	0.04369575388875274
140821	0.5017736074143968	0.49592505951209365	0.005848547902303158	0.012242492241924145	0.015658175982275355	0.007854515073765948	0.018206627374231756	0.013349841987041748	0.9978	0.9976	1.8680083072988574	0.8528524937815068	0.0	MIMIC	ph_h_rule_gc_s42	2.7	PH2	0.9985	0.9984	/scratch/hcheng/tgs_fix	False	0.0022485479023031585
1925	0.5483592463874154	0.5487089201877934	-0.0003496738003779809	0.027532467532467533	0.028231768231768237	0.026375018973088794	0.052847432940890886	0.07338649501308267	0.935	0.9316	2.3942040298640905	1.2048029908878846	0.0	AIDS	idrand_s42	0.0	PH2	0.9662	0.9477	/scratch/hcheng/tgs_fix	False	-0.012349673800377981
10483	0.855628307392135	0.48413855246071075	0.3714897549314243	0.039576457121053135	0.0025374415720690628	0.0029206587690667547	0.019590008593516794	0.03195635829714803	0.9711	0.9771	0.02323254593057726	0.005096525483396642	0.028617762091004483	TCGA	idzlat_s456	0.1	PH2	0.9988	0.9752	/scratch/hcheng/tgs_fix	False	0.3588897549314243
