## Supplementary Data S1 for "Revisiting TabGraphSyn: training boundaries and record-level conditioning in synthetic clinical data evaluation": supplementary_table_S1_distance_attack_per_seed.csv

cohort	arm	seed	run	main_auc	control_auc	E	resolution_r	D
TCGA	No conditioning	42	nocond_s42	0.5074	0.4990	0.0083	0.0501	-0.0862
TCGA	No conditioning	123	nocond_s123	0.5150	0.5017	0.0133	0.0501	0.0125
TCGA	No conditioning	456	nocond_s456	0.5160	0.4997	0.0163	0.0501	0.0737
TCGA	Clean TabSyn	42	tsyn_s42	0.5064	0.4861	0.0202	0.0501	0.1517
TCGA	Clean TabSyn	123	tsyn_s123	0.5154	0.4825	0.0329	0.0501	0.4047
TCGA	Clean TabSyn	456	tsyn_s456	0.5025	0.4791	0.0235	0.0501	0.2160
TCGA	GNN embedding	42	anc_s42	0.6852	0.4821	0.2031	0.0501	3.8013
TCGA	GNN embedding	123	anc_s123	0.6917	0.4675	0.2242	0.0501	4.2223
TCGA	GNN embedding	456	anc_s456	0.6822	0.4709	0.2113	0.0501	3.9647
TCGA	Record's own latent	42	idzlat_s42	0.8583	0.4847	0.3735	0.0501	7.2036
TCGA	Record's own latent	123	idzlat_s123	0.8604	0.4851	0.3753	0.0501	7.2377
TCGA	Record's own latent	456	idzlat_s456	0.8556	0.4841	0.3715	0.0501	7.1626
TCGA	Random per-record code	42	idrand_s42	0.5072	0.4930	0.0141	0.0501	0.0300
TCGA	Random per-record code	123	idrand_s123	0.5129	0.5086	0.0043	0.0501	-0.1666
TCGA	Random per-record code	456	idrand_s456	0.5077	0.5011	0.0066	0.0501	-0.1206
TCGA	Cluster hint, K = 1	42	ph_h_K1_s42	0.4988	0.4804	0.0184	0.0501	0.1150
TCGA	Cluster hint, rule-based K	42	ph_h_rule_s42	0.5080	0.4961	0.0119	0.0501	-0.0140
TCGA	Cluster hint, rule-based K	123	ph_h_rule_s123	0.5081	0.4849	0.0231	0.0501	0.2095
TCGA	Cluster hint, rule-based K	456	ph_h_rule_s456	0.5086	0.4909	0.0177	0.0501	0.1005
TCGA	Latent-based partition	42	ph_z_rule_s42	0.5017	0.4735	0.0282	0.0501	0.3103
TCGA	Latent-based partition	123	ph_z_rule_s123	0.5016	0.4862	0.0154	0.0501	0.0556
TCGA	Latent-based partition	456	ph_z_rule_s456	0.5090	0.4863	0.0227	0.0501	0.2006
TCGA	Cluster hint, K = 128	42	ph_k128_s42	0.5144	0.4990	0.0154	0.0501	0.0548
TCGA	Cluster hint, K = 128	123	ph_k128_s123	0.5160	0.4905	0.0255	0.0501	0.2566
TCGA	Cluster hint, K = 128	456	ph_k128_s456	0.5258	0.4920	0.0338	0.0501	0.4213
TCGA	Cluster hint, K = 512	42	ph_k512_s42	0.5230	0.4697	0.0534	0.0501	0.8125
TCGA	Cluster hint, K = 512	123	ph_k512_s123	0.5232	0.4948	0.0284	0.0501	0.3152
TCGA	Cluster hint, K = 512	456	ph_k512_s456	0.5172	0.4812	0.0360	0.0501	0.4668
TCGA	Cluster hint, K = 2,048	42	ph_k2048_s42	0.5484	0.4921	0.0563	0.0501	0.8713
TCGA	Cluster hint, K = 2,048	123	ph_k2048_s123	0.5464	0.4744	0.0721	0.0501	1.1860
TCGA	Cluster hint, K = 2,048	456	ph_k2048_s456	0.5454	0.4854	0.0600	0.0501	0.9451
TCGA	Graph only during training, p = 0.5	42	gmA_s42			0.0209	0.0501	0.1645
TCGA	Graph only during training, p = 0.5	123	gmA_s123			0.0206	0.0501	0.1598
TCGA	Graph only during training, p = 0.5	456	gmA_s456			0.0321	0.0501	0.3880
TCGA	Graph only during training, p = 1.0	42	gmB_s42			0.0273	0.0501	0.2933
TCGA	Graph only during training, p = 1.0	123	gmB_s123			0.0324	0.0501	0.3949
TCGA	Graph only during training, p = 1.0	456	gmB_s456			0.0239	0.0501	0.2246
TCGA	Contaminated post-mask	42	orig_anc_s42	0.4690	0.4563	0.0127	0.0501	0.0012
TCGA	Contaminated post-mask	123	orig_anc_s123	0.5027	0.5028	-0.0001	0.0501	-0.2542
TCGA	Contaminated post-mask	456	orig_anc_s456	0.4783	0.4981	-0.0198	0.0501	-0.6467
TCGA	Verbatim copy (positive control)	—	_verbatim_copy	0.8851	0.4844	0.4007	0.0501	7.7464
ACTG 175	No conditioning	42	nocond_s42	0.5501	0.5252	0.0248	0.1170	0.1098
ACTG 175	No conditioning	123	nocond_s123	0.5431	0.5438	-0.0008	0.1170	-0.1088
ACTG 175	No conditioning	456	nocond_s456	0.5457	0.5338	0.0119	0.1170	-0.0010
ACTG 175	Clean TabSyn	42	tsyn_s42	0.5384	0.5319	0.0065	0.1170	-0.0469
ACTG 175	Clean TabSyn	123	tsyn_s123	0.5466	0.5473	-0.0008	0.1170	-0.1088
ACTG 175	Clean TabSyn	456	tsyn_s456	0.5838	0.5718	0.0121	0.1170	0.0007
ACTG 175	GNN embedding	42	anc_s42	0.9113	0.5583	0.3530	0.1170	2.9146
ACTG 175	GNN embedding	123	anc_s123	0.8904	0.5399	0.3505	0.1170	2.8937
ACTG 175	GNN embedding	456	anc_s456	0.8913	0.5354	0.3559	0.1170	2.9398
ACTG 175	Record's own latent	42	idzlat_s42	0.9990	0.5149	0.4842	0.1170	4.0358
ACTG 175	Record's own latent	123	idzlat_s123	0.9991	0.5170	0.4821	0.1170	4.0181
ACTG 175	Record's own latent	456	idzlat_s456	0.9990	0.5133	0.4857	0.1170	4.0490
ACTG 175	Random per-record code	42	idrand_s42	0.5484	0.5487	-0.0003	0.1170	-0.1053
ACTG 175	Random per-record code	123	idrand_s123	0.5949	0.5685	0.0264	0.1170	0.1235
ACTG 175	Random per-record code	456	idrand_s456	0.5562	0.5223	0.0339	0.1170	0.1874
ACTG 175	Cluster hint, K = 1	42	ph_h_K1_s42	0.5417	0.5325	0.0093	0.1170	-0.0232
ACTG 175	Cluster hint, rule-based K	42	ph_h_rule_s42	0.5255	0.5155	0.0100	0.1170	-0.0169
ACTG 175	Cluster hint, rule-based K	123	ph_h_rule_s123	0.5568	0.5734	-0.0166	0.1170	-0.2440
ACTG 175	Cluster hint, rule-based K	456	ph_h_rule_s456	0.5584	0.5299	0.0285	0.1170	0.1411
ACTG 175	Latent-based partition	42	ph_z_rule_s42	0.5616	0.5456	0.0160	0.1170	0.0343
ACTG 175	Latent-based partition	123	ph_z_rule_s123	0.5627	0.5751	-0.0124	0.1170	-0.2084
ACTG 175	Latent-based partition	456	ph_z_rule_s456	0.5545	0.5115	0.0430	0.1170	0.2652
ACTG 175	Cluster hint, K = 128	42	ph_k128_s42	0.5790	0.5831	-0.0042	0.1170	-0.1380
ACTG 175	Cluster hint, K = 128	123	ph_k128_s123	0.5368	0.5452	-0.0084	0.1170	-0.1738
ACTG 175	Cluster hint, K = 128	456	ph_k128_s456	0.5685	0.5708	-0.0024	0.1170	-0.1226
ACTG 175	Cluster hint, K = 512	42	ph_k512_s42	0.5921	0.5655	0.0265	0.1170	0.1245
ACTG 175	Cluster hint, K = 512	123	ph_k512_s123	0.5617	0.5307	0.0310	0.1170	0.1627
ACTG 175	Cluster hint, K = 512	456	ph_k512_s456	0.5791	0.5407	0.0384	0.1170	0.2257
ACTG 175	Contaminated post-mask	42	orig_anc_s42	0.4972	0.4517	0.0455	0.1170	0.2863
ACTG 175	Contaminated post-mask	123	orig_anc_s123	0.5297	0.4904	0.0392	0.1170	0.2330
ACTG 175	Contaminated post-mask	456	orig_anc_s456	0.4974	0.4808	0.0166	0.1170	0.0394
ACTG 175	Verbatim copy (positive control)	—	_verbatim_copy	1.0000	0.5184	0.4816	0.1170	4.0140
WBCD	No conditioning	42	nocond_s42	0.6353	0.5104	0.1249	0.2071	-0.0388
WBCD	No conditioning	123	nocond_s123	0.6447	0.5009	0.1438	0.2071	0.0523
WBCD	No conditioning	456	nocond_s456	0.6481	0.5180	0.1301	0.2071	-0.0136
WBCD	Clean TabSyn	42	tsyn_s42	0.6433	0.4745	0.1688	0.2071	0.1731
WBCD	Clean TabSyn	123	tsyn_s123	0.6664	0.4868	0.1797	0.2071	0.2256
WBCD	Clean TabSyn	456	tsyn_s456	0.6532	0.5132	0.1399	0.2071	0.0337
WBCD	GNN embedding	42	anc_s42	0.8020	0.5123	0.2897	0.2071	0.7570
WBCD	GNN embedding	123	anc_s123	0.8119	0.5274	0.2845	0.2071	0.7318
WBCD	GNN embedding	456	anc_s456	0.8053	0.5227	0.2826	0.2071	0.7227
WBCD	Cluster hint, K = 1	42	ph_h_K1_s42	0.6320	0.4858	0.1462	0.2071	0.0640
WBCD	Cluster hint, rule-based K	42	ph_h_rule_s42	0.6502	0.5255	0.1247	0.2071	-0.0400
WBCD	Cluster hint, rule-based K	123	ph_h_rule_s123	0.6193	0.5095	0.1099	0.2071	-0.1115
WBCD	Cluster hint, rule-based K	456	ph_h_rule_s456	0.6605	0.5350	0.1256	0.2071	-0.0357
WBCD	Latent-based partition	42	ph_z_rule_s42	0.6440	0.5028	0.1411	0.2071	0.0395
WBCD	Latent-based partition	123	ph_z_rule_s123	0.6309	0.4839	0.1470	0.2071	0.0678
WBCD	Latent-based partition	456	ph_z_rule_s456	0.6491	0.5170	0.1321	0.2071	-0.0040
WBCD	Verbatim copy (positive control)	—	_verbatim_copy	0.8261	0.5444	0.2817	0.2071	0.7181
MIMIC-IV	No conditioning	123	nocond_s123	0.5051	0.5016	0.0034	0.0137	-0.0153
MIMIC-IV	No conditioning	456	nocond_s456	0.5073	0.5034	0.0039	0.0137	0.0153
MIMIC-IV	No conditioning (clipped)	42	nocond_gc_s42	0.5044	0.5008	0.0036	0.0137	-0.0065
MIMIC-IV	No conditioning (clipped)	123	nocond_gc_s123	0.5051	0.5009	0.0042	0.0137	0.0384
MIMIC-IV	No conditioning (clipped)	456	nocond_gc_s456	0.5065	0.5015	0.0050	0.0137	0.0972
MIMIC-IV	Clean TabSyn	456	tsyn_s456	0.5051	0.5006	0.0045	0.0137	0.0657
MIMIC-IV	GNN embedding	42	anc_s42	0.7603	0.5011	0.2592	0.0137	18.6509
MIMIC-IV	Cluster hint, K = 8	42	ph_h_K8_s42	0.5046	0.5022	0.0024	0.0137	-0.0888
MIMIC-IV	Cluster hint, rule-based K (clipped)	42	ph_h_rule_gc_s42	0.5018	0.4959	0.0058	0.0137	0.1610
MIMIC-IV	Cluster hint, rule-based K (clipped)	123	ph_h_rule_gc_s123	0.5059	0.5019	0.0040	0.0137	0.0272
MIMIC-IV	Cluster hint, rule-based K (clipped)	456	ph_h_rule_gc_s456	0.5051	0.5010	0.0041	0.0137	0.0334
MIMIC-IV	Latent-based partition	42	ph_z_rule_s42	0.5043	0.5019	0.0024	0.0137	-0.0892
MIMIC-IV	Verbatim copy (positive control)	—	_verbatim_copy	1.0000	0.5020	0.4980	0.0137	36.0856
