## Supplementary Data S1 for "Revisiting TabGraphSyn: training boundaries and record-level conditioning in synthetic clinical data evaluation": utility_vs_clean_tabsyn_2026-11-05.csv

dataset	arm	n	tstr_ho	tstr_sd	tstr_ho_minus_cleanTabSyn	welch_p_tstr	ks_ho_minus_cleanTabSyn	corr_ho_minus_cleanTabSyn	distance_attack_excess_vs_nohint_in_resolution_units
TCGA	clean TabSyn	3	0.9500333333333333	0.0045003703551300496	0.0	1.0	0.0	0.0	0.25747056851875977
TCGA	our backbone, no graph	3	0.9480666666666666	0.0035571524191877887	-0.001966666666666672	0.5861940729968926	-0.0008040704092476328	-0.0012372235860300985	0.0
TCGA	GNN per-row anchor (train-only)	3	0.9577333333333332	0.005095422782589627	0.007699999999999929	0.12238662720811125	-0.0019254772731707621	0.00215466467443777	3.9961159507106427
TCGA	p(h) cluster hint	3	0.9497666666666668	0.0043523939772651	-0.0002666666666665263	0.9447357266433452	-0.0011640182613255959	-0.003995754467441697	0.0986846327576387
TCGA	latent-partition hint (no GNN)	3	0.9452000000000002	0.003395585369269911	-0.004833333333333134	0.21691941164106732	-0.0033270625361560002	0.0012206984814724653	0.18886130681677377
TCGA	p(h) K=128	3	0.9489333333333333	0.002500666577801475	-0.0010999999999999899	0.7349840747444398	-0.002465707473521001	0.0002935507688618319	0.2442351428379414
TCGA	p(h) K=512	3	0.9445333333333333	0.012009301950293942	-0.005499999999999949	0.5200220499678067	-0.0031657986491379006	0.005497841002219998	0.5315124577932396
TCGA	p(h) K=2048	3	0.9492666666666666	0.005500303021955553	-0.0007666666666666933	0.8612109270801066	-0.0027215177867511327	-0.003113288059363166	1.0007826683553986
TCGA	own-latent per-row hint (train-only)	3	0.9730333333333333	0.001778576209593914	0.02300000000000002	0.006171343897121529	-0.003937438324082734	-0.0001433971349185728	7.201308006413769
TCGA	ORIGINAL pipeline (holdout in training)	3	0.9856333333333334	0.0015502687938977933	0.035600000000000076	0.0024854415123472017	-0.0056895738655479665	4.772775175666821e-06	-0.29992137624278
AIDS	clean TabSyn	3	0.9342333333333334	0.010583162728283706	0.0	1.0	0.0	0.0	-0.05167671834338517
AIDS	our backbone, no graph	3	0.9284666666666667	0.006158192375472978	-0.005766666666666698	0.47072970275483755	-0.003547324949194103	0.003066738570355401	0.0
AIDS	GNN per-row anchor (train-only)	3	0.9371333333333333	0.007444013254510817	0.0028999999999999027	0.7197711196759917	-0.010589877412307297	-0.002393652183401901	2.9160079473068508
AIDS	p(h) cluster hint	3	0.94	0.0016822603841260553	0.005766666666666587	0.44560588117120187	-0.006037264915769565	0.0009374510980992706	-0.03991053286828004
AIDS	latent-partition hint (no GNN)	3	0.9316	0.007727224598780596	-0.0026333333333333764	0.7468718314953057	-0.008284705948257323	0.002386045217926444	0.0303417674309681
AIDS	p(h) K=128	3	0.9361	0.008585452812752496	0.0018666666666666831	0.8245889092446309	-0.007406829930194397	0.0010398887659223421	-0.14477263303554386
AIDS	p(h) K=512	3	0.9356333333333332	0.004277070648625462	0.0013999999999998458	0.8471109364197384	-0.006540313269285232	0.0023778801275611966	0.17099054657740057
AIDS	own-latent per-row hint (train-only)	3	0.9342333333333332	0.003356088993655195	-1.1102230246251565e-16	0.9999999999999876	-0.013988005763706693	-0.002812254903568734	4.034299613329345
AIDS	ORIGINAL pipeline (holdout in training)	3	0.9665666666666667	0.007925486315257428	0.032333333333333325	0.01563283297322326	-0.013937292312461061	-0.009049652771855793	0.18623467762747808
WBCD	clean TabSyn	3	0.983	0.005350700888668697	0.0	1.0	0.0	0.0	0.1441388323270846
WBCD	our backbone, no graph	3	0.9885333333333334	0.0033605555096342518	0.00553333333333339	0.2168759266878398	0.00653590143039233	-0.011421057104067281	0.0
WBCD	GNN per-row anchor (train-only)	3	0.9902666666666667	0.0016862186493255451	0.0072666666666667545	0.13290444769217222	-0.008018222159278679	-0.011639441889468707	0.7371583221994727
WBCD	p(h) cluster hint	3	0.991	0.003651027252705734	0.008000000000000007	0.10831161298432183	-0.00081511904199906	-0.00940723009347795	-0.062395328139114616
WBCD	latent-partition hint (no GNN)	3	0.9873666666666666	0.004463556130859446	0.00436666666666663	0.34058810332703887	0.005054367495948023	-0.007606704851173748	0.034407494018499955
MIMIC	clean TabSyn	1	0.9979		0.0		0.0	0.0	0.06574514891433214
MIMIC	our backbone, no graph	2	0.9978	0.00014142135623729392	-9.999999999998899e-05		0.003249094527833448	-0.0005631605482390497	0.0
MIMIC	GNN per-row anchor (train-only)	1	0.9977		-0.00019999999999997797		0.0024072316851943	-0.0020178635234443	18.65085501043183
MIMIC	latent-partition hint (no GNN)	1	0.9978		-9.999999999998899e-05		0.0022893620382785015	-0.0013077151820336998	-0.0892062084984927
MIMIC	p(h) cluster hint (grad-clip)	3	0.9978000000000001	1.3597399555105182e-16	-9.999999999987796e-05		0.002847200940119834	-0.0005379420518804318	0.07383805503596473
MIMIC	no hint (grad-clip)	3	0.9978333333333333	0.00015275252316517785	-6.666666666665932e-05		0.0029628359358737644	-0.0005856214406195649	0.04303741301325668
