## Supplementary Data S1 for "Revisiting TabGraphSyn: training boundaries and record-level conditioning in synthetic clinical data evaluation": EXPERIMENT_TIMELINE_2026-11-06.csv

date	experiment	declaration	decl_saved_utc	decl_sha256_artifact	decl_sha256_cluster	prediction	result	result_source	freeze_vs_launch
2026-09-14	PREREG: k*/rule R, beta in [0,1], rho*=0.500	PREREGISTRATION_2026-09-14.md	2026-09-14 13:13:51	v1 663dee5d4a03f816	22635f056b04269d (cluster copy = artifact v1 + 1 trailing newline; timestamp record PREREGISTRATION_HASHES.txt 2026-09-14T13:13:54Z)	Rule R picks k from held-out conditioner error; report rho* as unreachable (with gap) if no beta in [0,1] attains it	rho* unreachable in [0,1] on AIDS and WBCD; reported with quantified gap (AIDS crosses only at beta=1.25, outside region)	STATUS_REPORT_2026-09-14.md v2	frozen before launch: cluster copy mtime 08:07:43 CDT < kgrid.sh 08:12:50 CDT; UTC hash record 08:13:54 CDT
2026-09-17	beta_train grid, AIDS+WBCD	GRID_DECLARATION_beta_train_2026-09-17.md	2026-09-17 19:56:25	v1 21ba4518a92592d5	no cluster copy (declaration lives in artifact store only)	Train-time benefit vs sampling-time larger on low-dim AIDS/WBCD than on TCGA	FALSIFIED: benefit non-monotone in encoded dim (TCGA 16-20% cheaper, AIDS ~49% cheaper, WBCD more expensive); grid not extended	beta_train_sweep_measured.csv; v12 Table 16 text	AFTER launch by 33 s: btrain.out first stamp 14:55:52 CDT, artifact saved 14:56:25 CDT; no earlier hash. Runs took hours, so no result was visible
2026-09-21	beta_train grid, MIMIC (rerun 09-22 after OOM)	GRID_DECLARATION_beta_train_MIMIC_2026-09-21.md	2026-09-21 05:34:29	v1 40d754dc61fbf3ac	no cluster copy (declaration lives in artifact store only)	Some beta_train reaches rho>=0.50 with KS<=0.0200 and corr<=0.0120	FALSIFIED: 0 converged cells meet it; max converged rho 0.4723; beta_train=1.5 excluded (early stop, loss 5x best)	MIMIC_BTRAIN_RESULT_2026-09-23.md	AFTER first launch by 77 s (00:33:12 vs 00:34:29 CDT); that attempt died of OOM. Effective rerun 17:25:44 CDT, 17 h after freeze
2026-09-23	Gate 1: distance MIA + DOMIAS	ATTACK_DECLARATION_2026-09-23.md	2026-09-23 20:45:08	v1 e54d5d1bb6c24026	no cluster copy (declaration lives in artifact store only)	4 declared outcomes; outcome 2 (calibration does not lower TPR) is the costly one	Outcome 3: no configuration of ours attackable incl. undefended; TabDDPM-AIDS attackable; DOMIAS discarded (verbatim copy at chance)	GATE1_ATTACK_RESULT_2026-09-23.md	frozen before launch: artifact 15:45:08 CDT < mia.sh 15:46:29 CDT
2026-09-23	MIA-EPT (2nd attack family)	ATTACK_DECLARATION_MIAEPT_2026-09-23.md	2026-09-23 21:12:04	v1 8297b1c2aa7dc9e4; v2 74b25c8bc959ede1	no cluster copy (declaration lives in artifact store only)	Corroborate or contradict Gate 1 null; 6 declared deviations, 2 made after partial results (forced by column types)	Declared outcome 2: null corroborated on all 4 cohorts; positive controls fire; TabDDPM-AIDS detected	MIAEPT_RESULT_2026-09-23.md	v1 frozen before launch (16:12:04 < ept.sh 16:13:01 CDT); v2 17:27 CDT records 6 deviations, 2 made after partial results
2026-09-30	Conditioner probe, Gate R pairing recovery	ATTACK_DECLARATION_CONDITIONER_2026-09-30.md	2026-09-30 22:23:57	v1 cf4675f3a9a48553	no cluster copy (declaration lives in artifact store only)	Outcome 1 = paired output recoverable above chance with train ~ holdout; outcome 2 = train > holdout	Outcome 1 (AIDS, MIMIC); TCGA and WBCD recorded as recovery-failed, not null	CONDITIONER_ATTACK_RESULT_2026-10-01.md v2	frozen before launch: artifact 17:23:57 CDT < gr2.py 17:27:04 CDT
2026-10-08	Fast check Q1-Q5	FAST_CHECK_FROZEN_PARAMETERS_2026-10-08.md	2026-10-08 21:25:48	v1 18427ac81d8084cb	no cluster copy (declaration lives in artifact store only)	Q1 leak lower bound <= resolution; Q2 TCGA utility edge survives NN filter; Q3 sampling-only p(h) passes fidelity; Q4 fix smoke	Q1 FAIL (beta route killed; min lower bound 0.1009 = 7.9x resolution); Q2 PASS (+0.0195, p<0.001); Q3 FAIL (0/6 hosts); Q4 PASS (6/6)	PRIOR_MEMO_2026-10-08.md	frozen before launch: artifact 16:25:48 CDT < qcheck.py 16:27:27 CDT
2026-10-08	PH: training-time p(h), fixed pipeline, 52 runs	PH_DECLARATION_2026-10-08.md	2026-10-08 23:41:03	v1 3af16e13b0059353	3af16e13b0059353 (identical)	V0 sanity; L leak present; P MIMIC privacy+fidelity; V TCGA utility > nocond (3v3, one-sided); G report-only	V0 PASS; L present (delta 0.2579 script / 0.2555 vs converged nocond); P literal PASS but void (both arms diverged); V FAIL (+0.0017, p=0.31); G n.s.	ph_decision_2026-10-09.txt; PH_RESULT_2026-10-09.md	frozen before launch: cluster copy 18:39:30 CDT < MASTER-START 18:39:45 CDT (artifact copy 18:41, identical hash)
2026-10-11	PH2: E1 K-ladder, E2 orig-vs-fix, E3 codes, E4 clipped MIMIC, MIA-EPT	PH2_DECLARATION_2026-10-11.md	2026-10-11 05:14:16	v1 0273bf3837fdb525	0273bf3837fdb525 (identical)	E1 leak and utility both monotone in K; E3 random codes leak; E4 P on clipped pair; anc exceeds MIA-EPT resolution, nocond/p(h) within	E1 leak part holds (Spearman 0.94), utility part FAILS (0.03); E3 FALSIFIED; E4 P PASS -> table row 2 (product claim falsified); MIA-EPT corroborates on 2 cohorts, not MIMIC | CORRECTION 2026-10-30 (P1 5a/5b): MIMIC MIA-EPT anchored arm was not assessed at the 20,000-row cap (positive control kept 100% of members vs 14.1% for the anchored arm); full-set rerun detects it at +0.0664 = 5.2x resoluti…	PH2_RESULT_2026-10-11.md v2; ph2_summary_2026-10-11.txt	frozen before launch: cluster copy 00:07:49 CDT < MASTER-START 00:12:26 CDT
2026-10-13	BB: our backbone vs clean first-author TabSyn	BB_DECLARATION_2026-10-12.md	2026-10-13 17:24:26	v1 f9444cb2ed80d624	f9444cb2ed80d624 (identical)	WIN on TCGA and MIMIC = >=2 primary holdout metrics significantly better, none worse, privacy guard	TCGA no win (0 better, 0 worse); MIMIC undetermined (TSYN 2/3 seeds diverged, OURS 1 new seed diverged); AIDS report-only: OURS worse on corr_ho (p=0.041)	bb_summary.txt (cluster, ALLDONE 15:19:36)	frozen before launch: cluster copy 12:16:41 CDT < smoke 12:17 and MASTER-START 12:22:09 CDT
2026-10-30	P1: meeting-evidence re-analysis (no training): delta-vs-utility, E1 ladder, E2 paired, decodability R2(c->z), MIMIC MIA-EPT diagnosis + full-set rerun, MIMIC non-saturated TSTR	P1_DECLARATION_2026-10-30.md	2026-10-30 20:46:50	v1 7fcf089df18a07a2	7fcf089df18a07a2 (P1_DECLARATION_HASH.txt 2026-10-30T20:50:55Z)	TCGA Spearman(R2, delta) > 0; idrand R2 ~ 0; idzlat R2 highest (item 4). All other items report only.	Item-4 predictions all met (TCGA rho 0.96; idrand -0.006; idzlat 1.000). MIMIC: original-pipeline outputs exceed TRTR on 6/6 non-saturated targets (+0.006..+0.099), train-only runs <= +0.0011; p(h) vs nocond n.s. on 6/6. MIA-EPT cap artefact found; full-set anchored +0.0664 (5.2x res).	MEETING_PACKAGE_2026-10-30.md v3	frozen before launch: artifact saved 20:46:50Z; cluster hash recorded 20:50:55Z as the first line of the launch script, before any job started; 5b relaunched as single-task processes ~17 min later (RF n_jobs only), before any output
2026-11-05	GM: graph used only during training (latent kNN mixup), TCGA, vs clean TabSyn	GM_DECLARATION_2026-11-05.md	2026-11-05 04:31:12	v1 2e5645b9c5733177	2e5645b9c5733177 (first line of gm_master.sh)	Both settings fail (prior ~80%); A within +/-0.005 TSTR of TabSyn; B worse KS	FAIL both: A TSTR +0.0003 (p=0.95); B TSTR -0.0012, KS +0.0126 (p=0.001), corr +0.0109 (p=0.005); leak unchanged; control reproduces BB tsyn_s42 bit-for-bit	GM_RESULT_2026-11-05.md; gm_results_2026-11-05.csv	frozen before launch: hash stamped 04:31:12Z < MASTER START 22:31:44 CST (04:31:44Z)
